# Peripheral Epigenetic Aging Predicts Survival Beyond Brain Aging-Related Biomarkers in Centenarians

**DOI:** 10.64898/2026.05.01.26352140

**Authors:** Yaran Zhang, Marc Hulsman, Niccolò Tesi, Susan K. Rohde, Maruelle Luimes, Linda Lorenz, Sven van der Lee, Marieke Graat, Myke van der Hoorn, Dominique Daatselaar, Charlotte Teunissen, Everard G.B. Vijverberg, Alex Salazar, Henne Holstege

## Abstract

People who reach 100 have survived risks that many others have not, but which aging-related signals remain informative for their survival? We examined whether epigenetic aging provides information beyond cognition and markers of neurodegeneration in 247 Dutch centenarians recruited for reported cognitive health. Using PacBio long-read sequencing we compared five DNA methylation clocks alongside cognitive, AD-related blood biomarker, hematological measures and neuropathological assessments. GrimAge was the only clock associated with both chronological age and mortality. Higher GrimAge acceleration robustly predicted higher mortality (HR per standard deviation = 1.41, 95% CI: 1.22 - 1.63), with associations persisting after adjustment for estimated leukocyte composition and independently of MMSE. Combining GrimAge and MMSE strengthened survival stratification, with a 1.61-year difference in restricted mean survival between the lowest- and highest-risk quintiles, compared with 1.45 years for GrimAge and 1.20 years for MMSE alone. Plasma NfL was also associated with mortality but showed no detectable association with GrimAge acceleration. However, few temporally matched measurements limited assessment of their independent associations with survival. While GrimAge showed limited associations with neurodegeneration-related measures, it strongly correlated with hematological markers of aging, consistent with age-related myeloid shift. However, these did not fully account for its association with survival. Together, these findings suggest that mortality-related epigenetic signals remain informative even after exceptional survival to age 100, with blood epigenetic aging and cognition providing complementary prognostic information at extreme ages.
