## Supplementary Data 1 for "Peripheral Epigenetic Aging Predicts Survival Beyond Brain Aging-Related Biomarkers in Centenarians"

### Sheet: hematologocal_marker
variable	DNAm score	n	coef (95% CI)	p avlue	adj p value
EO# adiff	DNAmPAI1	127	0.324 (0.159, 0.472)	0.000202	0.0372
MLR	DNAmB2M	127	0.265 (0.095, 0.42)	0.00263	0.159
BASO#	DNAmPAI1	127	0.261 (0.091, 0.416)	0.00303	0.159
ELR	DNAmPAI1	127	0.253 (0.083, 0.409)	0.00407	0.159
RDW	DNAmADM	92	0.295 (0.096, 0.471)	0.00432	0.159
LYMPH# adiff	DNAmADM	127	-0.227 (-0.386, -0.055)	0.0103	0.272
NEUT# adiff	DNAmGDF15	127	0.224 (0.052, 0.383)	0.0115	0.272
DNAmTL	DNAmTIMP1	247	-0.155 (-0.275, -0.031)	0.0145	0.272
RDW	DNAmPACKYRS	92	-0.252 (-0.434, -0.05)	0.0154	0.272
MLR	DNAmTIMP1	127	0.214 (0.042, 0.375)	0.0155	0.272
IGLR	DNAmCystatinC	101	0.235 (0.041, 0.411)	0.0182	0.272
HbA1cp	DNAmTIMP1	132	0.204 (0.035, 0.362)	0.0188	0.272
HbA1c	DNAmTIMP1	132	0.204 (0.034, 0.362)	0.0192	0.272
DNAmTL	DNAmGDF15	247	-0.147 (-0.267, -0.023)	0.0208	0.272
NLR	DNAmCystatinC	127	0.203 (0.03, 0.364)	0.0221	0.272
NLR	DNAmB2M	127	0.199 (0.026, 0.361)	0.0249	0.281
RBC	DNAmCystatinC	133	-0.191 (-0.35, -0.022)	0.0276	0.281
HCT (Hematocriet)	DNAmCystatinC	133	-0.19 (-0.349, -0.02)	0.0287	0.281
LYMPH# adiff	DNAmCystatinC	127	-0.192 (-0.354, -0.018)	0.0305	0.281
MLR	DNAmCystatinC	127	0.192 (0.018, 0.354)	0.0306	0.281
MCH	DNAmB2M	133	0.186 (0.016, 0.345)	0.0325	0.281
IGLR	DNAmGDF15	101	0.212 (0.017, 0.391)	0.0336	0.281
RBC	DNAmB2M	133	-0.183 (-0.342, -0.013)	0.0352	0.281
LYMPH# adiff	DNAmB2M	127	-0.185 (-0.348, -0.011)	0.0377	0.281
IGLR	DNAmB2M	101	0.207 (0.012, 0.386)	0.0382	0.281
MCHC	DNAmPACKYRS	133	0.172 (0.002, 0.333)	0.0476	0.337
MCV	DNAmPAI1	133	0.168 (-0.002, 0.329)	0.0531	0.362
IG #	DNAmGDF15	101	0.189 (-0.007, 0.371)	0.0584	0.375
HbA1cp	DNAmGDF15	132	0.163 (-0.008, 0.325)	0.0612	0.375
HbA1c	DNAmGDF15	132	0.163 (-0.008, 0.324)	0.0625	0.375
IG #	DNAmLeptin	101	-0.185 (-0.367, 0.01)	0.0635	0.375
RBC	DNAmADM	133	-0.16 (-0.322, 0.01)	0.0652	0.375
MLR	DNAmADM	127	0.161 (-0.013, 0.326)	0.07	0.391
BLR	DNAmPAI1	127	0.159 (-0.016, 0.324)	0.0742	0.401
HGB (Hemoglobine)	DNAmCystatinC	133	-0.154 (-0.316, 0.016)	0.0764	0.402
IGLR	DNAmTIMP1	101	0.176 (-0.021, 0.359)	0.0791	0.404
EO# adiff	DNAmGDF15	127	-0.154 (-0.32, 0.021)	0.0837	0.416
HCT (Hematocriet)	DNAmB2M	133	-0.148 (-0.311, 0.023)	0.0887	0.429
BLR	DNAmB2M	127	0.147 (-0.028, 0.313)	0.099	0.442
HCT (Hematocriet)	DNAmADM	133	-0.143 (-0.306, 0.028)	0.0997	0.442
MCHC	DNAmB2M	133	0.142 (-0.029, 0.305)	0.103	0.442
NLR	DNAmGDF15	127	0.144 (-0.031, 0.311)	0.105	0.442
HGB (Hemoglobine)	DNAmADM	133	-0.141 (-0.304, 0.03)	0.106	0.442
IGLR	DNAmLeptin	101	-0.162 (-0.346, 0.035)	0.106	0.442
ELR	DNAmGDF15	127	-0.14 (-0.306, 0.035)	0.117	0.48
MCV	DNAmGDF15	133	-0.135 (-0.299, 0.036)	0.12	0.481
IG #	DNAmCystatinC	101	0.154 (-0.042, 0.339)	0.124	0.484
MCV	DNAmB2M	133	0.133 (-0.038, 0.296)	0.127	0.488
PLT (Trombo's)	DNAmTIMP1	132	-0.129 (-0.294, 0.043)	0.14	0.525
NLR	DNAmADM	127	0.13 (-0.046, 0.297)	0.146	0.539
RDW	DNAmGDF15	92	0.151 (-0.055, 0.345)	0.151	0.543
MCV	DNAmTIMP1	133	0.123 (-0.048, 0.287)	0.159	0.562
BASO#	DNAmPACKYRS	127	-0.124 (-0.292, 0.052)	0.166	0.572
LYMPH# adiff	DNAmTIMP1	127	-0.123 (-0.291, 0.052)	0.168	0.572
MCH	DNAmPAI1	133	0.117 (-0.054, 0.282)	0.178	0.596
MONO#	DNAmADM	127	-0.119 (-0.287, 0.057)	0.183	0.602
RBC	DNAmGDF15	133	0.112 (-0.059, 0.277)	0.197	0.632
LYMPH# adiff	DNAmPAI1	127	0.113 (-0.062, 0.282)	0.204	0.632
NEUT# adiff	DNAmPACKYRS	127	-0.11 (-0.278, 0.066)	0.22	0.632
HGB (Hemoglobine)	DNAmB2M	133	-0.107 (-0.272, 0.065)	0.221	0.632
WBC (Leukocyten)	DNAmB2M	133	0.106 (-0.066, 0.271)	0.226	0.632
HbA1c	DNAmADM	132	-0.105 (-0.271, 0.067)	0.232	0.632
HbA1cp	DNAmADM	132	-0.105 (-0.271, 0.067)	0.232	0.632
LYMPH# adiff	DNAmLeptin	127	0.107 (-0.069, 0.276)	0.232	0.632
MONO#	DNAmTIMP1	127	0.106 (-0.069, 0.275)	0.235	0.632
BASO#	DNAmADM	127	-0.106 (-0.275, 0.07)	0.236	0.632
BLR	DNAmADM	127	0.105 (-0.071, 0.274)	0.241	0.632
NEUT# adiff	DNAmADM	127	-0.104 (-0.273, 0.071)	0.244	0.632
IG #	DNAmADM	101	-0.117 (-0.305, 0.08)	0.244	0.632
MCH	DNAmGDF15	133	-0.101 (-0.267, 0.07)	0.247	0.632
MCHC	DNAmTIMP1	133	-0.101 (-0.267, 0.07)	0.247	0.632
RDW	DNAmCystatinC	92	0.121 (-0.085, 0.318)	0.249	0.632
DNAmTL	DNAmCystatinC	247	-0.073 (-0.196, 0.052)	0.251	0.632
DNAmTL	DNAmPACKYRS	247	-0.072 (-0.195, 0.053)	0.26	0.647
MCH	DNAmPACKYRS	133	0.097 (-0.074, 0.263)	0.265	0.651
BLR	DNAmCystatinC	127	0.099 (-0.077, 0.268)	0.27	0.653
LYMPH# adiff	DNAmPACKYRS	127	-0.096 (-0.266, 0.079)	0.281	0.673
HCT (Hematocriet)	DNAmTIMP1	133	0.093 (-0.079, 0.259)	0.289	0.682
IG #	DNAmB2M	101	0.101 (-0.096, 0.291)	0.314	0.724
BLR	DNAmTIMP1	127	0.09 (-0.086, 0.26)	0.315	0.724
WBC (Leukocyten)	DNAmPAI1	133	0.083 (-0.088, 0.25)	0.342	0.771
ELR	DNAmTIMP1	127	0.084 (-0.092, 0.254)	0.348	0.771
MCH	DNAmCystatinC	133	0.081 (-0.09, 0.248)	0.352	0.771
ELR	DNAmPACKYRS	127	0.083 (-0.092, 0.254)	0.352	0.771
NLR	DNAmTIMP1	127	0.082 (-0.094, 0.253)	0.36	0.773
WBC (Leukocyten)	DNAmADM	133	-0.08 (-0.247, 0.092)	0.361	0.773
RDW	DNAmB2M	92	0.094 (-0.113, 0.293)	0.372	0.787
MCV	DNAmLeptin	133	0.077 (-0.094, 0.244)	0.378	0.791
BASO#	DNAmGDF15	127	-0.077 (-0.248, 0.099)	0.39	0.798
WBC (Leukocyten)	DNAmPACKYRS	133	-0.075 (-0.242, 0.097)	0.392	0.798
BLR	DNAmPACKYRS	127	-0.076 (-0.247, 0.099)	0.395	0.798
NEUT# adiff	DNAmB2M	127	0.075 (-0.101, 0.246)	0.404	0.808
RBC	DNAmLeptin	133	-0.072 (-0.239, 0.099)	0.41	0.81
BASO#	DNAmCystatinC	127	-0.072 (-0.243, 0.104)	0.421	0.825
ELR	DNAmADM	127	0.07 (-0.106, 0.241)	0.436	0.829
WBC (Leukocyten)	DNAmGDF15	133	0.067 (-0.105, 0.234)	0.446	0.829
MCHC	DNAmCystatinC	133	0.066 (-0.105, 0.234)	0.449	0.829
PLT (Trombo's)	DNAmPAI1	132	0.066 (-0.106, 0.235)	0.45	0.829
IG #	DNAmTIMP1	101	0.075 (-0.122, 0.267)	0.453	0.829
HGB (Hemoglobine)	DNAmTIMP1	133	0.065 (-0.106, 0.233)	0.457	0.829
PLT (Trombo's)	DNAmADM	132	-0.065 (-0.233, 0.107)	0.461	0.829
MCHC	DNAmLeptin	133	-0.064 (-0.232, 0.107)	0.462	0.829
NEUT# adiff	DNAmLeptin	127	-0.064 (-0.236, 0.112)	0.475	0.829
MCV	DNAmADM	133	0.062 (-0.109, 0.23)	0.479	0.829
MCV	DNAmCystatinC	133	0.062 (-0.11, 0.23)	0.48	0.829
PLT (Trombo's)	DNAmPACKYRS	132	-0.062 (-0.23, 0.11)	0.481	0.829
ELR	DNAmCystatinC	127	0.063 (-0.113, 0.235)	0.482	0.829
HGB (Hemoglobine)	DNAmGDF15	133	0.059 (-0.112, 0.227)	0.5	0.846
RBC	DNAmPAI1	133	-0.059 (-0.227, 0.113)	0.503	0.846
NEUT# adiff	DNAmCystatinC	127	0.059 (-0.116, 0.231)	0.507	0.846
HCT (Hematocriet)	DNAmGDF15	133	0.058 (-0.114, 0.226)	0.51	0.846
IGLR	DNAmPACKYRS	101	0.065 (-0.132, 0.257)	0.517	0.849
HGB (Hemoglobine)	DNAmLeptin	133	-0.056 (-0.224, 0.116)	0.525	0.855
MLR	DNAmPACKYRS	127	0.056 (-0.119, 0.228)	0.533	0.86
PLT (Trombo's)	DNAmB2M	132	0.052 (-0.12, 0.221)	0.552	0.883
WBC (Leukocyten)	DNAmCystatinC	133	0.051 (-0.12, 0.219)	0.561	0.884
MCH	DNAmTIMP1	133	0.051 (-0.121, 0.219)	0.562	0.884
EO# adiff	DNAmLeptin	127	0.051 (-0.124, 0.223)	0.569	0.886
NLR	DNAmLeptin	127	-0.05 (-0.223, 0.125)	0.573	0.886
MONO#	DNAmPAI1	127	0.049 (-0.126, 0.222)	0.582	0.893
MONO#	DNAmB2M	127	0.046 (-0.129, 0.218)	0.609	0.899
ELR	DNAmB2M	127	0.045 (-0.13, 0.218)	0.614	0.899
PLT (Trombo's)	DNAmLeptin	132	-0.044 (-0.213, 0.128)	0.616	0.899
RDW	DNAmTIMP1	92	0.053 (-0.154, 0.255)	0.618	0.899
RDW	DNAmLeptin	92	0.052 (-0.154, 0.254)	0.622	0.899
DNAmTL	DNAmADM	247	-0.03 (-0.155, 0.095)	0.635	0.899
BASO#	DNAmB2M	127	-0.042 (-0.214, 0.134)	0.643	0.899
EO# adiff	DNAmB2M	127	-0.041 (-0.214, 0.134)	0.645	0.899
MCH	DNAmADM	133	0.04 (-0.131, 0.209)	0.647	0.899
MCHC	DNAmPAI1	133	-0.04 (-0.209, 0.131)	0.647	0.899
HCT (Hematocriet)	DNAmLeptin	133	-0.04 (-0.208, 0.132)	0.652	0.899
EO# adiff	DNAmADM	127	-0.04 (-0.213, 0.135)	0.657	0.899
PLT (Trombo's)	DNAmGDF15	132	-0.039 (-0.208, 0.133)	0.658	0.899
HbA1c	DNAmPAI1	132	-0.038 (-0.207, 0.134)	0.666	0.899
HbA1cp	DNAmPAI1	132	-0.037 (-0.207, 0.134)	0.67	0.899
MLR	DNAmLeptin	127	-0.038 (-0.211, 0.137)	0.673	0.899
BASO#	DNAmLeptin	127	0.038 (-0.138, 0.21)	0.675	0.899
HbA1cp	DNAmB2M	132	0.036 (-0.135, 0.206)	0.68	0.899
HbA1c	DNAmB2M	132	0.036 (-0.136, 0.206)	0.682	0.899
HbA1cp	DNAmLeptin	132	0.035 (-0.137, 0.205)	0.691	0.899
HbA1c	DNAmLeptin	132	0.035 (-0.137, 0.204)	0.692	0.899
MCHC	DNAmADM	133	-0.034 (-0.204, 0.137)	0.694	0.899
MONO#	DNAmLeptin	127	-0.034 (-0.207, 0.141)	0.705	0.901
BLR	DNAmGDF15	127	-0.033 (-0.206, 0.142)	0.709	0.901
EO# adiff	DNAmPACKYRS	127	0.031 (-0.144, 0.205)	0.726	0.901
IGLR	DNAmADM	101	0.035 (-0.161, 0.229)	0.727	0.901
MLR	DNAmGDF15	127	-0.031 (-0.204, 0.144)	0.731	0.901
DNAmTL	DNAmB2M	247	-0.022 (-0.146, 0.103)	0.732	0.901
RBC	DNAmTIMP1	133	0.03 (-0.141, 0.199)	0.733	0.901
RBC	DNAmPACKYRS	133	-0.029 (-0.199, 0.142)	0.737	0.901
WBC (Leukocyten)	DNAmTIMP1	133	0.029 (-0.142, 0.198)	0.743	0.901
MCH	DNAmLeptin	133	0.029 (-0.142, 0.198)	0.744	0.901
MONO#	DNAmGDF15	127	-0.028 (-0.201, 0.147)	0.758	0.906
BASO#	DNAmTIMP1	127	-0.027 (-0.201, 0.147)	0.759	0.906
HGB (Hemoglobine)	DNAmPACKYRS	133	0.026 (-0.144, 0.196)	0.763	0.906
HCT (Hematocriet)	DNAmPACKYRS	133	-0.025 (-0.195, 0.146)	0.774	0.911
HbA1cp	DNAmCystatinC	132	0.025 (-0.147, 0.195)	0.779	0.911
HbA1c	DNAmCystatinC	132	0.024 (-0.147, 0.194)	0.782	0.911
MONO#	DNAmPACKYRS	127	0.021 (-0.154, 0.195)	0.813	0.919
MCHC	DNAmGDF15	133	0.02 (-0.15, 0.19)	0.815	0.919
HbA1cp	DNAmPACKYRS	132	0.02 (-0.151, 0.19)	0.818	0.919
HbA1c	DNAmPACKYRS	132	0.02 (-0.152, 0.19)	0.823	0.919
NEUT# adiff	DNAmPAI1	127	0.02 (-0.155, 0.193)	0.828	0.919
IG #	DNAmPACKYRS	101	0.022 (-0.174, 0.216)	0.829	0.919
MLR	DNAmPAI1	127	-0.019 (-0.193, 0.155)	0.829	0.919
EO# adiff	DNAmCystatinC	127	-0.019 (-0.192, 0.156)	0.835	0.919
NLR	DNAmPACKYRS	127	-0.018 (-0.192, 0.157)	0.84	0.919
NEUT# adiff	DNAmTIMP1	127	0.018 (-0.157, 0.192)	0.84	0.919
MONO#	DNAmCystatinC	127	-0.016 (-0.19, 0.158)	0.855	0.919
MCV	DNAmPACKYRS	133	0.016 (-0.155, 0.185)	0.858	0.919
RDW	DNAmPAI1	92	0.018 (-0.187, 0.222)	0.863	0.919
WBC (Leukocyten)	DNAmLeptin	133	0.015 (-0.156, 0.185)	0.866	0.919
DNAmTL	DNAmLeptin	247	-0.011 (-0.135, 0.114)	0.866	0.919
NLR	DNAmPAI1	127	-0.014 (-0.187, 0.161)	0.88	0.919
HGB (Hemoglobine)	DNAmPAI1	133	-0.013 (-0.183, 0.157)	0.881	0.919
EO# adiff	DNAmTIMP1	127	-0.013 (-0.187, 0.161)	0.883	0.919
IG #	DNAmPAI1	101	0.015 (-0.181, 0.209)	0.885	0.919
ELR	DNAmLeptin	127	-0.012 (-0.186, 0.162)	0.889	0.919
IGLR	DNAmPAI1	101	-0.008 (-0.203, 0.188)	0.936	0.958
LYMPH# adiff	DNAmGDF15	127	-0.007 (-0.181, 0.167)	0.938	0.958
DNAmTL	DNAmPAI1	247	0.003 (-0.121, 0.128)	0.957	0.973
BLR	DNAmLeptin	127	-0.004 (-0.178, 0.17)	0.965	0.974
HCT (Hematocriet)	DNAmPAI1	133	0.003 (-0.167, 0.174)	0.968	0.974
PLT (Trombo's)	DNAmCystatinC	132	0.002 (-0.169, 0.173)	0.981	0.981

### Sheet: neuropathology
variable	DNAm score	n	coef (95% CI)	p avlue	adj p value
AT8 Load In Brain	DNAmADM	59	-0.419 (-0.61, -0.183)	0.00106	0.0961
GT38 Load In Brain	DNAmADM	60	-0.412 (-0.603, -0.176)	0.0012	0.0961
Atherosclerosis	DNAmPACKYRS	61	-0.371 (-0.57, -0.132)	0.00351	0.187
Brainweight Grams	DNAmTIMP1	57	0.372 (0.123, 0.576)	0.00478	0.191
AB40 Load In Brain	DNAmTIMP1	57	-0.277 (-0.501, -0.018)	0.0387	0.673
Brainweight Grams	DNAmADM	57	-0.268 (-0.494, -0.008)	0.0456	0.673
Infarcts	DNAmTIMP1	62	-0.25 (-0.47, 0)	0.0524	0.673
Braak LB	DNAmPACKYRS	62	-0.249 (-0.453, -0.005)	0.0528	0.673
Infarcts	DNAmGDF15	62	-0.249 (-0.469, 0.001)	0.0534	0.673
Thal CAA Type	DNAmLeptin	48	-0.28 (-0.519, 0.006)	0.0569	0.673
AB42 40 Ratio	DNAmPACKYRS	57	-0.255 (-0.483, 0.006)	0.058	0.673
CERAD NP Score	DNAmTIMP1	62	-0.241 (-0.462, 0.043)	0.0617	0.673
AD Change (Hyman et al., 2012)	DNAmPACKYRS	62	-0.234 (-0.472, 0.02)	0.0701	0.673
AD Change (Hyman et al., 2012)	DNAmCystatinC	62	-0.229 (-0.424, 0.017)	0.0755	0.673
Braak LB	DNAmTIMP1	62	-0.227 (-0.45, 0.049)	0.0781	0.673
AD Change (Hyman et al., 2012)	DNAmTIMP1	62	-0.227 (-0.494, 0.033)	0.0789	0.673
AB40 Load In Brain	DNAmB2M	57	-0.234 (-0.466, 0.029)	0.0831	0.673
Braak LB	DNAmADM	62	-0.223 (-0.435, -0.02)	0.0839	0.673
TDP43 (Nag et al., 2015)	DNAmTIMP1	62	-0.221 (-0.424, 0.03)	0.0863	0.673
Brainweight Grams	DNAmPAI1	57	-0.231 (-0.463, 0.032)	0.0873	0.673
Braak NFT Stage	DNAmCystatinC	62	-0.218 (-0.442, 0.017)	0.0917	0.673
AB Load In Brain	DNAmB2M	57	-0.227 (-0.46, 0.036)	0.0925	0.673
AD Change (Hyman et al., 2012)	DNAmB2M	62	-0.211 (-0.433, 0.032)	0.102	0.699
AT8 Load In Brain	DNAmTIMP1	59	-0.212 (-0.444, 0.047)	0.111	0.699
CERAD NP Score	DNAmB2M	62	-0.205 (-0.43, 0.039)	0.113	0.699
pTau217 Load In Brain	DNAmADM	60	-0.208 (-0.439, 0.048)	0.114	0.699
Braak LB	DNAmCystatinC	62	0.199 (-0.03, 0.428)	0.125	0.725
AB Load In Brain	DNAmPACKYRS	57	-0.206 (-0.443, 0.057)	0.127	0.725
AB42 Load In Brain	DNAmPAI1	57	0.198 (-0.066, 0.436)	0.144	0.782
pTau217 Load In Brain	DNAmGDF15	60	-0.191 (-0.425, 0.066)	0.147	0.782
pTau217 Load In Brain	DNAmTIMP1	60	-0.188 (-0.422, 0.069)	0.153	0.786
Brainweight Grams	DNAmLeptin	57	-0.192 (-0.431, 0.073)	0.157	0.786
AB42 Load In Brain	DNAmADM	57	0.188 (-0.076, 0.428)	0.165	0.792
AB Load In Brain	DNAmTIMP1	57	-0.184 (-0.424, 0.081)	0.175	0.792
Atrophy	DNAmGDF15	62	-0.174 (-0.406, 0.08)	0.181	0.792
Thal AB Stage	DNAmPAI1	62	0.169 (-0.073, 0.412)	0.192	0.792
Thal AB Stage	DNAmTIMP1	62	-0.166 (-0.396, 0.116)	0.2	0.792
GT38 Load In Brain	DNAmTIMP1	60	-0.169 (-0.405, 0.089)	0.201	0.792
Braak NFT Stage	DNAmTIMP1	62	-0.164 (-0.398, 0.102)	0.207	0.792
AB Load In Brain	DNAmCystatinC	57	-0.167 (-0.409, 0.098)	0.22	0.792
TDP43 (Nag et al., 2015)	DNAmCystatinC	62	-0.159 (-0.38, 0.093)	0.221	0.792
Thal CAA Type	DNAmTIMP1	48	0.181 (-0.109, 0.492)	0.223	0.792
AT8 Load In Brain	DNAmB2M	59	-0.16 (-0.4, 0.1)	0.23	0.792
AB42 Load In Brain	DNAmLeptin	57	0.162 (-0.103, 0.405)	0.234	0.792
Atherosclerosis	DNAmB2M	61	-0.153 (-0.389, 0.103)	0.244	0.792
GT38 Load In Brain	DNAmB2M	60	-0.152 (-0.391, 0.106)	0.249	0.792
Hip Sclerosis	DNAmLeptin	61	0.15 (-0.106, 0.387)	0.253	0.792
Braak LB	DNAmPAI1	62	-0.148 (-0.389, 0.114)	0.255	0.792
Braak NFT Stage	DNAmGDF15	62	-0.146 (-0.351, 0.108)	0.26	0.792
GT38 Load In Brain	DNAmGDF15	60	-0.148 (-0.388, 0.11)	0.262	0.792
AT8 Load In Brain	DNAmGDF15	59	-0.149 (-0.39, 0.112)	0.265	0.792
Brainweight Grams	DNAmPACKYRS	57	0.15 (-0.115, 0.395)	0.269	0.792
AB40 Load In Brain	DNAmPACKYRS	57	-0.149 (-0.394, 0.116)	0.272	0.792
Thal CAA Stage	DNAmPAI1	62	0.142 (-0.127, 0.384)	0.275	0.792
Infarcts	DNAmLeptin	62	-0.142 (-0.378, 0.112)	0.276	0.792
Atherosclerosis	DNAmPAI1	61	0.142 (-0.114, 0.38)	0.281	0.792
Atherosclerosis	DNAmLeptin	61	0.14 (-0.116, 0.379)	0.286	0.792
Thal AB Stage	DNAmPACKYRS	62	-0.136 (-0.369, 0.111)	0.295	0.792
pTau217 Load In Brain	DNAmLeptin	60	-0.137 (-0.378, 0.121)	0.301	0.792
Braak LB	DNAmGDF15	62	0.132 (-0.135, 0.385)	0.309	0.792
AB42 40 Ratio	DNAmLeptin	57	0.139 (-0.127, 0.385)	0.309	0.792
Hip Sclerosis	DNAmB2M	61	0.132 (-0.124, 0.372)	0.314	0.792
GT38 Load In Brain	DNAmLeptin	60	-0.133 (-0.374, 0.126)	0.317	0.792
AB42 Load In Brain	DNAmTIMP1	57	-0.136 (-0.383, 0.129)	0.317	0.792
Thal CAA Stage	DNAmADM	62	-0.129 (-0.399, 0.146)	0.322	0.792
Braak NFT Stage	DNAmB2M	62	-0.126 (-0.375, 0.087)	0.333	0.808
AB42 40 Ratio	DNAmADM	57	-0.129 (-0.377, 0.136)	0.342	0.817
Thal CAA Type	DNAmPAI1	48	-0.138 (-0.433, 0.173)	0.354	0.832
pTau217 Load In Brain	DNAmB2M	60	-0.122 (-0.364, 0.137)	0.359	0.833
AB40 Load In Brain	DNAmCystatinC	57	-0.122 (-0.371, 0.143)	0.369	0.839
Brainweight Grams	DNAmB2M	57	-0.119 (-0.368, 0.146)	0.383	0.839
AD Change (Hyman et al., 2012)	DNAmPAI1	62	0.111 (-0.134, 0.343)	0.393	0.839
Brainweight Grams	DNAmGDF15	57	0.114 (-0.152, 0.363)	0.405	0.839
GT38 Load In Brain	DNAmPACKYRS	60	0.11 (-0.148, 0.354)	0.405	0.839
AT8 Load In Brain	DNAmCystatinC	59	-0.11 (-0.356, 0.15)	0.411	0.839
AB Load In Brain	DNAmLeptin	57	0.108 (-0.157, 0.359)	0.427	0.839
AD Change (Hyman et al., 2012)	DNAmADM	62	-0.101 (-0.306, 0.183)	0.44	0.839
AB40 Load In Brain	DNAmPAI1	57	0.105 (-0.16, 0.356)	0.443	0.839
Hip Sclerosis	DNAmADM	61	0.101 (-0.155, 0.344)	0.445	0.839
Infarcts	DNAmPACKYRS	62	0.098 (-0.155, 0.34)	0.45	0.839
Atherosclerosis	DNAmTIMP1	61	-0.099 (-0.342, 0.157)	0.451	0.839
AB40 Load In Brain	DNAmLeptin	57	0.102 (-0.162, 0.354)	0.453	0.839
AD Change (Hyman et al., 2012)	DNAmGDF15	62	-0.097 (-0.345, 0.123)	0.457	0.839
Thal CAA Type	DNAmB2M	48	-0.111 (-0.384, 0.204)	0.458	0.839
Thal CAA Stage	DNAmPACKYRS	62	0.096 (-0.179, 0.367)	0.46	0.839
Thal AB Stage	DNAmB2M	62	-0.096 (-0.367, 0.151)	0.464	0.839
Atrophy	DNAmPAI1	62	0.095 (-0.158, 0.337)	0.466	0.839
AB40 Load In Brain	DNAmGDF15	57	0.099 (-0.166, 0.351)	0.467	0.839
TDP43 (Nag et al., 2015)	DNAmPAI1	62	-0.095 (-0.346, 0.147)	0.467	0.839
AT8 Load In Brain	DNAmPAI1	59	0.096 (-0.164, 0.344)	0.472	0.839
Atherosclerosis	DNAmCystatinC	61	-0.093 (-0.337, 0.163)	0.481	0.84
Infarcts	DNAmCystatinC	62	-0.09 (-0.333, 0.163)	0.488	0.84
Infarcts	DNAmB2M	62	0.09 (-0.164, 0.332)	0.491	0.84
Braak NFT Stage	DNAmLeptin	62	-0.089 (-0.357, 0.175)	0.493	0.84
Atherosclerosis	DNAmADM	61	-0.088 (-0.332, 0.168)	0.504	0.846
AB42 Load In Brain	DNAmGDF15	57	0.089 (-0.176, 0.342)	0.515	0.846
Thal CAA Type	DNAmCystatinC	48	0.096 (-0.17, 0.368)	0.519	0.846
Atrophy	DNAmB2M	62	0.081 (-0.172, 0.324)	0.534	0.846
AB40 Load In Brain	DNAmADM	57	-0.085 (-0.338, 0.18)	0.535	0.846
CERAD NP Score	DNAmCystatinC	62	-0.08 (-0.35, 0.207)	0.538	0.846
GT38 Load In Brain	DNAmCystatinC	60	-0.082 (-0.329, 0.176)	0.538	0.846
AB42 Load In Brain	DNAmB2M	57	-0.083 (-0.336, 0.182)	0.545	0.846
Thal CAA Type	DNAmPACKYRS	48	-0.09 (-0.418, 0.2)	0.545	0.846
Atrophy	DNAmTIMP1	62	0.078 (-0.175, 0.322)	0.55	0.846
AD Change (Hyman et al., 2012)	DNAmLeptin	62	-0.075 (-0.335, 0.188)	0.563	0.858
Thal CAA Stage	DNAmB2M	62	-0.074 (-0.316, 0.171)	0.569	0.858
CERAD NP Score	DNAmPACKYRS	62	-0.073 (-0.304, 0.21)	0.574	0.859
Hip Sclerosis	DNAmPACKYRS	61	-0.071 (-0.317, 0.184)	0.591	0.873
CERAD NP Score	DNAmADM	62	0.069 (-0.205, 0.337)	0.595	0.873
AB42 40 Ratio	DNAmPAI1	57	0.07 (-0.194, 0.325)	0.606	0.882
Infarcts	DNAmPAI1	62	-0.065 (-0.309, 0.188)	0.621	0.895
Thal AB Stage	DNAmCystatinC	62	-0.063 (-0.29, 0.185)	0.631	0.899
Atrophy	DNAmLeptin	62	0.062 (-0.191, 0.307)	0.635	0.899
Thal CAA Type	DNAmADM	48	0.066 (-0.218, 0.348)	0.657	0.906
Atrophy	DNAmADM	62	-0.057 (-0.303, 0.195)	0.662	0.906
TDP43 (Nag et al., 2015)	DNAmGDF15	62	0.056 (-0.174, 0.292)	0.668	0.906
AB Load In Brain	DNAmGDF15	57	0.058 (-0.206, 0.314)	0.671	0.906
Atrophy	DNAmCystatinC	62	0.055 (-0.197, 0.301)	0.673	0.906
AB42 Load In Brain	DNAmPACKYRS	57	-0.057 (-0.313, 0.207)	0.676	0.906
Brainweight Grams	DNAmCystatinC	57	0.056 (-0.207, 0.312)	0.68	0.906
AB Load In Brain	DNAmADM	57	-0.055 (-0.311, 0.208)	0.687	0.908
AB Load In Brain	DNAmPAI1	57	0.051 (-0.212, 0.308)	0.708	0.921
Infarcts	DNAmADM	62	-0.047 (-0.294, 0.205)	0.717	0.921
Braak LB	DNAmLeptin	62	-0.047 (-0.3, 0.219)	0.717	0.921
Thal AB Stage	DNAmGDF15	62	-0.046 (-0.304, 0.205)	0.723	0.921
pTau217 Load In Brain	DNAmPACKYRS	60	0.047 (-0.21, 0.297)	0.725	0.921
Hip Sclerosis	DNAmGDF15	61	-0.041 (-0.289, 0.213)	0.758	0.942
pTau217 Load In Brain	DNAmCystatinC	60	-0.04 (-0.291, 0.216)	0.764	0.942
AB42 40 Ratio	DNAmGDF15	57	0.04 (-0.223, 0.298)	0.768	0.942
Braak NFT Stage	DNAmADM	62	-0.038 (-0.294, 0.225)	0.769	0.942
Braak NFT Stage	DNAmPAI1	62	0.038 (-0.225, 0.262)	0.771	0.942
GT38 Load In Brain	DNAmPAI1	60	0.035 (-0.221, 0.286)	0.795	0.96
Braak LB	DNAmB2M	62	0.032 (-0.249, 0.295)	0.809	0.96
Thal CAA Stage	DNAmTIMP1	62	-0.031 (-0.289, 0.232)	0.811	0.96
Atrophy	DNAmPACKYRS	62	0.03 (-0.221, 0.278)	0.817	0.96
AT8 Load In Brain	DNAmPACKYRS	59	0.03 (-0.227, 0.284)	0.821	0.96
pTau217 Load In Brain	DNAmPAI1	60	0.03 (-0.226, 0.282)	0.822	0.96
CERAD NP Score	DNAmLeptin	62	-0.027 (-0.285, 0.228)	0.838	0.97
CERAD NP Score	DNAmPAI1	62	-0.025 (-0.261, 0.198)	0.849	0.97
Hip Sclerosis	DNAmPAI1	61	-0.025 (-0.275, 0.228)	0.85	0.97
Thal AB Stage	DNAmLeptin	62	-0.024 (-0.28, 0.28)	0.855	0.97
Atherosclerosis	DNAmGDF15	61	0.023 (-0.231, 0.273)	0.864	0.974
Thal CAA Stage	DNAmCystatinC	62	-0.018 (-0.277, 0.241)	0.893	0.988
Braak NFT Stage	DNAmPACKYRS	62	0.016 (-0.27, 0.267)	0.9	0.988
Thal CAA Stage	DNAmLeptin	62	-0.015 (-0.286, 0.24)	0.911	0.988
TDP43 (Nag et al., 2015)	DNAmB2M	62	0.014 (-0.238, 0.283)	0.916	0.988
TDP43 (Nag et al., 2015)	DNAmADM	62	0.013 (-0.247, 0.265)	0.919	0.988
Thal CAA Type	DNAmGDF15	48	-0.014 (-0.293, 0.272)	0.927	0.988
Thal AB Stage	DNAmADM	62	0.011 (-0.233, 0.277)	0.93	0.988
Hip Sclerosis	DNAmCystatinC	61	0.011 (-0.241, 0.262)	0.933	0.988
AT8 Load In Brain	DNAmLeptin	59	-0.011 (-0.266, 0.246)	0.937	0.988
AB42 40 Ratio	DNAmB2M	57	-0.011 (-0.27, 0.251)	0.939	0.988
TDP43 (Nag et al., 2015)	DNAmPACKYRS	62	-0.006 (-0.252, 0.273)	0.965	0.997
Thal CAA Stage	DNAmGDF15	62	0.005 (-0.237, 0.27)	0.967	0.997
TDP43 (Nag et al., 2015)	DNAmLeptin	62	0.005 (-0.247, 0.256)	0.968	0.997
CERAD NP Score	DNAmGDF15	62	-0.004 (-0.234, 0.217)	0.978	0.997
Hip Sclerosis	DNAmTIMP1	61	0.004 (-0.248, 0.255)	0.978	0.997
AB42 40 Ratio	DNAmCystatinC	57	-0.002 (-0.262, 0.259)	0.989	0.997
AB42 Load In Brain	DNAmCystatinC	57	0.001 (-0.26, 0.261)	0.995	0.997
AB42 40 Ratio	DNAmTIMP1	57	0 (-0.26, 0.261)	0.997	0.997

### Sheet: cognition
variable	DNAm score	n	coef (95% CI)	p avlue	adj p value
dspan_maximum_span_wais3_forward	DNAmLeptin	241	-0.211 (-0.328, -0.087)	0.000996	0.12
dspan_forward_wais3_raw	DNAmTIMP1	241	0.19 (0.065, 0.309)	0.00304	0.182
dspan_forward_wais3_raw	DNAmLeptin	241	-0.182 (-0.301, -0.057)	0.00466	0.186
tmt_a_time	DNAmPAI1	241	0.165 (0.04, 0.286)	0.0102	0.293
dat_fluency	DNAmPACKYRS	241	-0.161 (-0.282, -0.036)	0.0122	0.293
dspan_maximum_span_wais3_forward	DNAmTIMP1	241	0.156 (0.031, 0.277)	0.0152	0.303
dspan_forward_wais3_raw	DNAmPACKYRS	241	-0.149 (-0.271, -0.023)	0.0205	0.351
mmse_score_imputed	DNAmLeptin	241	-0.139 (-0.26, -0.013)	0.0314	0.471
vat_naming_goal_stimulus	DNAmLeptin	241	-0.13 (-0.252, -0.004)	0.0436	0.562
dspan_backward_wais3_raw	DNAmB2M	241	0.126 (0, 0.248)	0.0507	0.562
vat_a_trial1_and_2	DNAmLeptin	241	-0.122 (-0.244, 0.005)	0.0592	0.562
vat_naming_cue	DNAmADM	241	-0.119 (-0.242, 0.008)	0.0656	0.562
vat_a_trial1_and_2	DNAmADM	241	-0.119 (-0.241, 0.008)	0.066	0.562
key_search_profile_score	DNAmLeptin	241	-0.117 (-0.24, 0.009)	0.0693	0.562
dspan_forward_wais3_raw	DNAmB2M	241	0.116 (-0.011, 0.239)	0.0728	0.562
dspan_maximum_span_wais3_forward	DNAmPACKYRS	241	-0.113 (-0.236, 0.014)	0.0801	0.562
tmt_a_time	DNAmPACKYRS	241	0.111 (-0.015, 0.234)	0.0847	0.562
tmt_a_time	DNAmLeptin	241	0.11 (-0.017, 0.233)	0.0888	0.562
dspan_maximum_span_wais3_backward	DNAmB2M	241	0.11 (-0.017, 0.233)	0.0889	0.562
animal_fluency_onemin	DNAmPACKYRS	241	-0.101 (-0.225, 0.026)	0.117	0.704
tmt_a_time	DNAmADM	241	0.094 (-0.032, 0.218)	0.144	0.731
dspan_backward_wais3_raw	DNAmTIMP1	241	0.091 (-0.036, 0.215)	0.159	0.731
dspan_maximum_span_wais3_forward	DNAmADM	241	-0.088 (-0.212, 0.038)	0.171	0.731
dspan_backward_wais3_raw	DNAmLeptin	241	-0.089 (-0.213, 0.038)	0.171	0.731
mmse_score_imputed	DNAmB2M	241	-0.087 (-0.211, 0.04)	0.178	0.731
vat_a_trial1_and_2	DNAmB2M	241	-0.086 (-0.21, 0.04)	0.181	0.731
mmse_missing	DNAmCystatinC	241	-0.086 (-0.21, 0.041)	0.186	0.731
mmse_score_imputed	DNAmADM	241	-0.081 (-0.205, 0.046)	0.212	0.731
clock_drawing_score_shulman	DNAmLeptin	241	-0.08 (-0.205, 0.046)	0.214	0.731
clock_drawing_score_shulman	DNAmTIMP1	241	-0.08 (-0.204, 0.047)	0.215	0.731
mmse_score_imputed	DNAmPAI1	241	-0.08 (-0.204, 0.047)	0.216	0.731
tmt_a_time	DNAmTIMP1	241	0.08 (-0.047, 0.204)	0.218	0.731
dspan_maximum_span_wais3_backward	DNAmTIMP1	241	0.078 (-0.049, 0.202)	0.23	0.731
vat_naming_goal_stimulus	DNAmB2M	241	-0.077 (-0.202, 0.05)	0.232	0.731
animal_fluency_onemin	DNAmGDF15	241	-0.077 (-0.201, 0.05)	0.233	0.731
dspan_backward_wais3_raw	DNAmADM	241	-0.076 (-0.201, 0.051)	0.238	0.731
clock_drawing_score_shulman	DNAmB2M	241	0.075 (-0.052, 0.2)	0.245	0.731
vat_naming_cue	DNAmLeptin	241	-0.075 (-0.199, 0.052)	0.247	0.731
vat_naming_goal_stimulus	DNAmADM	241	-0.075 (-0.199, 0.052)	0.248	0.731
dspan_maximum_span_wais3_backward	DNAmLeptin	241	-0.074 (-0.199, 0.052)	0.249	0.731
vat_naming_cue	DNAmPAI1	241	0.074 (-0.053, 0.198)	0.255	0.731
mmse_score_imputed	DNAmTIMP1	241	-0.073 (-0.198, 0.053)	0.256	0.731
vat_a_trial1_and_2	DNAmCystatinC	241	0.072 (-0.055, 0.197)	0.266	0.742
vat_a_trial1_and_2	DNAmPACKYRS	241	-0.069 (-0.193, 0.058)	0.288	0.759
clock_drawing_score_shulman	DNAmCystatinC	241	0.068 (-0.059, 0.193)	0.292	0.759
clock_drawing_score_shulman	DNAmADM	241	-0.068 (-0.192, 0.059)	0.296	0.759
dspan_forward_wais3_raw	DNAmADM	241	-0.067 (-0.192, 0.06)	0.3	0.759
animal_fluency_onemin	DNAmCystatinC	241	-0.067 (-0.191, 0.06)	0.303	0.759
vat_naming_cue	DNAmTIMP1	241	-0.064 (-0.189, 0.063)	0.322	0.785
mmse_score_imputed	DNAmGDF15	241	-0.063 (-0.188, 0.063)	0.327	0.785
vat_a_trial1_and_2	DNAmGDF15	241	-0.062 (-0.187, 0.065)	0.338	0.796
vat_naming_cue	DNAmGDF15	241	-0.061 (-0.186, 0.066)	0.346	0.798
dspan_maximum_span_wais3_forward	DNAmB2M	241	0.06 (-0.067, 0.185)	0.357	0.798
vat_naming_goal_stimulus	DNAmGDF15	241	-0.059 (-0.184, 0.068)	0.359	0.798
mmse_missing	DNAmB2M	241	-0.058 (-0.183, 0.069)	0.372	0.798
mmse_missing	DNAmPAI1	241	0.058 (-0.069, 0.183)	0.372	0.798
tmt_a_time	DNAmCystatinC	241	0.057 (-0.07, 0.182)	0.38	0.8
clock_drawing_score_shulman	DNAmGDF15	241	-0.056 (-0.181, 0.071)	0.388	0.803
mmse_score_imputed	DNAmPACKYRS	241	-0.054 (-0.179, 0.073)	0.404	0.815
vat_naming_goal_stimulus	DNAmCystatinC	241	-0.054 (-0.179, 0.073)	0.407	0.815
tmt_a_mistakes	DNAmADM	241	0.052 (-0.075, 0.177)	0.421	0.826
dspan_forward_wais3_raw	DNAmCystatinC	241	0.051 (-0.076, 0.176)	0.431	0.826
vat_naming_goal_stimulus	DNAmPAI1	241	-0.051 (-0.176, 0.076)	0.434	0.826
dat_fluency	DNAmB2M	241	-0.047 (-0.173, 0.08)	0.465	0.841
dat_fluency	DNAmPAI1	241	-0.046 (-0.172, 0.081)	0.475	0.841
animal_fluency_onemin	DNAmTIMP1	241	-0.046 (-0.171, 0.081)	0.48	0.841
animal_fluency_onemin	DNAmB2M	241	-0.045 (-0.171, 0.081)	0.483	0.841
dspan_maximum_span_wais3_backward	DNAmGDF15	241	-0.045 (-0.171, 0.081)	0.483	0.841
dat_fluency	DNAmADM	241	-0.045 (-0.171, 0.082)	0.484	0.841
mmse_missing	DNAmGDF15	241	-0.044 (-0.169, 0.083)	0.498	0.853
mmse_missing	DNAmPACKYRS	241	0.042 (-0.085, 0.167)	0.521	0.855
tmt_a_mistakes	DNAmCystatinC	241	-0.041 (-0.166, 0.086)	0.527	0.855
animal_fluency_onemin	DNAmPAI1	241	-0.04 (-0.166, 0.087)	0.536	0.855
clock_drawing_score_shulman	DNAmPAI1	241	-0.039 (-0.165, 0.088)	0.546	0.855
vat_naming_cue	DNAmCystatinC	241	-0.039 (-0.165, 0.088)	0.547	0.855
tmt_a_mistakes	DNAmGDF15	241	-0.038 (-0.164, 0.088)	0.553	0.855
vat_a_trial1_and_2	DNAmPAI1	241	-0.038 (-0.164, 0.089)	0.557	0.855
dspan_maximum_span_wais3_backward	DNAmADM	241	-0.038 (-0.163, 0.089)	0.562	0.855
vat_naming_goal_stimulus	DNAmTIMP1	241	-0.037 (-0.163, 0.09)	0.568	0.855
dspan_maximum_span_wais3_forward	DNAmGDF15	241	-0.037 (-0.162, 0.09)	0.57	0.855
vat_naming_cue	DNAmB2M	241	-0.036 (-0.161, 0.091)	0.581	0.859
dspan_backward_wais3_raw	DNAmCystatinC	241	0.035 (-0.092, 0.161)	0.587	0.859
key_search_profile_score	DNAmADM	241	0.033 (-0.094, 0.159)	0.609	0.865
tmt_a_time	DNAmB2M	241	0.033 (-0.094, 0.158)	0.613	0.865
vat_naming_cue	DNAmPACKYRS	241	0.031 (-0.095, 0.157)	0.628	0.865
tmt_a_mistakes	DNAmPAI1	241	0.031 (-0.095, 0.157)	0.629	0.865
vat_a_trial1_and_2	DNAmTIMP1	241	-0.031 (-0.157, 0.096)	0.631	0.865
tmt_a_mistakes	DNAmPACKYRS	241	0.029 (-0.098, 0.155)	0.654	0.865
dat_fluency	DNAmTIMP1	241	-0.029 (-0.155, 0.098)	0.654	0.865
key_search_profile_score	DNAmB2M	241	0.028 (-0.098, 0.154)	0.661	0.865
dspan_maximum_span_wais3_backward	DNAmPAI1	241	0.028 (-0.099, 0.154)	0.665	0.865
key_search_profile_score	DNAmCystatinC	241	0.027 (-0.099, 0.153)	0.671	0.865
tmt_a_mistakes	DNAmTIMP1	241	-0.027 (-0.153, 0.099)	0.671	0.865
key_search_profile_score	DNAmPAI1	241	0.026 (-0.101, 0.152)	0.691	0.865
key_search_profile_score	DNAmTIMP1	241	0.025 (-0.101, 0.151)	0.696	0.865
tmt_a_mistakes	DNAmB2M	241	-0.025 (-0.151, 0.102)	0.699	0.865
dspan_maximum_span_wais3_backward	DNAmPACKYRS	241	0.025 (-0.102, 0.151)	0.699	0.865
tmt_a_time	DNAmGDF15	241	0.023 (-0.103, 0.149)	0.717	0.878
dspan_maximum_span_wais3_backward	DNAmCystatinC	241	-0.022 (-0.148, 0.105)	0.737	0.893
mmse_missing	DNAmTIMP1	241	-0.02 (-0.146, 0.107)	0.758	0.91
dspan_maximum_span_wais3_forward	DNAmPAI1	241	-0.017 (-0.143, 0.11)	0.793	0.929
vat_naming_goal_stimulus	DNAmPACKYRS	241	-0.017 (-0.143, 0.11)	0.797	0.929
tmt_a_mistakes	DNAmLeptin	241	0.016 (-0.11, 0.142)	0.8	0.929
dspan_backward_wais3_raw	DNAmPAI1	241	0.015 (-0.111, 0.142)	0.811	0.929
key_search_profile_score	DNAmPACKYRS	241	0.015 (-0.111, 0.141)	0.813	0.929
dat_fluency	DNAmCystatinC	241	-0.014 (-0.14, 0.112)	0.828	0.933
mmse_score_imputed	DNAmCystatinC	241	-0.014 (-0.14, 0.113)	0.832	0.933
clock_drawing_score_shulman	DNAmPACKYRS	241	-0.011 (-0.137, 0.116)	0.871	0.95
mmse_missing	DNAmADM	241	-0.01 (-0.136, 0.117)	0.879	0.95
key_search_profile_score	DNAmGDF15	241	0.009 (-0.117, 0.136)	0.885	0.95
mmse_missing	DNAmLeptin	241	-0.009 (-0.135, 0.117)	0.889	0.95
dat_fluency	DNAmGDF15	241	0.009 (-0.118, 0.135)	0.894	0.95
dspan_maximum_span_wais3_forward	DNAmCystatinC	241	0.009 (-0.118, 0.135)	0.895	0.95
dspan_forward_wais3_raw	DNAmPAI1	241	-0.007 (-0.133, 0.119)	0.911	0.95
animal_fluency_onemin	DNAmADM	241	-0.007 (-0.133, 0.12)	0.915	0.95
dspan_forward_wais3_raw	DNAmGDF15	241	0.007 (-0.12, 0.133)	0.918	0.95
dspan_backward_wais3_raw	DNAmGDF15	241	0.004 (-0.122, 0.13)	0.949	0.972
dat_fluency	DNAmLeptin	241	-0.004 (-0.13, 0.123)	0.956	0.972
dspan_backward_wais3_raw	DNAmPACKYRS	241	-0.003 (-0.129, 0.123)	0.964	0.972
animal_fluency_onemin	DNAmLeptin	241	0 (-0.126, 0.127)	0.998	0.998

### Sheet: plasma_biomarker
variable	DNAm score	n	coef (95% CI)	p avlue	adj p value
NFL_PLASMA	DNAmCystatinC	50	0.339 (0.068, 0.564)	0.0159	0.671
AB42_40_PLASMA_RATIO	DNAmB2M	50	0.303 (0.027, 0.536)	0.0322	0.671
PTAU181_PLASMA	DNAmLeptin	50	-0.264 (-0.505, 0.015)	0.0636	0.671
NFL_PLASMA	DNAmB2M	50	0.256 (-0.024, 0.499)	0.0725	0.671
NFL_PLASMA	DNAmTIMP1	50	0.252 (-0.029, 0.495)	0.0777	0.671
NFL_PLASMA	DNAmADM	50	0.247 (-0.034, 0.491)	0.0839	0.671
GFAP_PLASMA	DNAmGDF15	50	-0.214 (-0.465, 0.068)	0.136	0.874
AB42_40_PLASMA_RATIO	DNAmCystatinC	50	0.201 (-0.082, 0.454)	0.161	0.874
NFL_PLASMA	DNAmGDF15	50	0.192 (-0.091, 0.447)	0.181	0.874
AB42_PLASMA	DNAmPAI1	50	0.187 (-0.096, 0.442)	0.193	0.874
AB40_PLASMA	DNAmPAI1	50	0.184 (-0.099, 0.44)	0.2	0.874
PTAU181_PLASMA	DNAmTIMP1	50	0.163 (-0.121, 0.422)	0.258	0.877
PTAU181_PLASMA	DNAmCystatinC	50	0.148 (-0.136, 0.41)	0.304	0.877
AB40_PLASMA	DNAmADM	50	-0.147 (-0.408, 0.137)	0.309	0.877
AB42_40_PLASMA_RATIO	DNAmPACKYRS	50	-0.143 (-0.405, 0.141)	0.322	0.877
AB42_PLASMA	DNAmADM	50	-0.14 (-0.402, 0.144)	0.333	0.877
GFAP_PLASMA	DNAmLeptin	50	-0.132 (-0.396, 0.152)	0.361	0.877
AB40_PLASMA	DNAmPACKYRS	50	0.131 (-0.153, 0.395)	0.365	0.877
AB40_PLASMA	DNAmB2M	50	-0.126 (-0.391, 0.158)	0.382	0.877
AB42_40_PLASMA_RATIO	DNAmLeptin	50	0.113 (-0.171, 0.379)	0.436	0.877
AB40_PLASMA	DNAmLeptin	50	-0.112 (-0.378, 0.172)	0.44	0.877
AB42_PLASMA	DNAmPACKYRS	50	0.111 (-0.172, 0.378)	0.441	0.877
GFAP_PLASMA	DNAmPACKYRS	50	-0.107 (-0.374, 0.176)	0.459	0.877
AB42_40_PLASMA_RATIO	DNAmADM	50	0.106 (-0.178, 0.373)	0.465	0.877
AB40_PLASMA	DNAmTIMP1	50	0.102 (-0.181, 0.37)	0.48	0.877
NFL_PLASMA	DNAmPACKYRS	50	-0.099 (-0.367, 0.184)	0.493	0.877
AB40_PLASMA	DNAmGDF15	50	0.096 (-0.188, 0.364)	0.509	0.877
NFL_PLASMA	DNAmPAI1	50	0.086 (-0.197, 0.356)	0.554	0.877
AB42_PLASMA	DNAmGDF15	50	0.085 (-0.198, 0.355)	0.559	0.877
NFL_PLASMA	DNAmLeptin	50	-0.083 (-0.353, 0.2)	0.568	0.877
AB42_PLASMA	DNAmCystatinC	50	0.08 (-0.203, 0.351)	0.58	0.877
AB42_PLASMA	DNAmB2M	50	0.079 (-0.204, 0.35)	0.585	0.877
GFAP_PLASMA	DNAmTIMP1	50	0.056 (-0.226, 0.329)	0.699	0.927
AB40_PLASMA	DNAmCystatinC	50	-0.048 (-0.322, 0.234)	0.741	0.927
AB42_PLASMA	DNAmTIMP1	50	0.046 (-0.236, 0.32)	0.753	0.927
PTAU181_PLASMA	DNAmB2M	50	0.042 (-0.239, 0.317)	0.772	0.927
AB42_40_PLASMA_RATIO	DNAmTIMP1	50	-0.037 (-0.312, 0.244)	0.8	0.927
PTAU181_PLASMA	DNAmGDF15	50	-0.033 (-0.308, 0.248)	0.82	0.927
GFAP_PLASMA	DNAmPAI1	50	-0.03 (-0.305, 0.251)	0.839	0.927
AB42_PLASMA	DNAmLeptin	50	-0.025 (-0.301, 0.255)	0.862	0.927
AB42_40_PLASMA_RATIO	DNAmGDF15	50	-0.024 (-0.3, 0.256)	0.869	0.927
AB42_40_PLASMA_RATIO	DNAmPAI1	50	0.023 (-0.257, 0.299)	0.874	0.927
PTAU181_PLASMA	DNAmPACKYRS	50	0.023 (-0.257, 0.299)	0.875	0.927
PTAU181_PLASMA	DNAmPAI1	50	0.022 (-0.258, 0.299)	0.878	0.927
GFAP_PLASMA	DNAmB2M	50	-0.021 (-0.298, 0.259)	0.885	0.927
PTAU181_PLASMA	DNAmADM	50	0.02 (-0.259, 0.297)	0.888	0.927
GFAP_PLASMA	DNAmCystatinC	50	0.007 (-0.272, 0.284)	0.964	0.972
GFAP_PLASMA	DNAmADM	50	0.005 (-0.274, 0.283)	0.972	0.972

### Sheet: lifestyle
variable	DNAm score	n	coef (95% CI)	p avlue	adj p value
Smoker	DNAmB2M	238	-0.167 (-0.288, -0.041)	0.0101	0.483
length_adult_life	DNAmADM	201	-0.136 (-0.269, 0.003)	0.0557	0.817
length_adult_life	DNAmPAI1	201	-0.12 (-0.254, 0.019)	0.0912	0.817
length_adult_life	DNAmLeptin	201	-0.117 (-0.251, 0.022)	0.0993	0.817
weight_adult_life	DNAmLeptin	205	-0.115 (-0.248, 0.023)	0.102	0.817
weight_adult_life	DNAmPACKYRS	205	0.111 (-0.027, 0.244)	0.115	0.817
passive_smoking_adult_life	DNAmGDF15	223	-0.102 (-0.23, 0.03)	0.131	0.817
Smoker	DNAmLeptin	238	0.097 (-0.03, 0.222)	0.136	0.817
length_adult_life	DNAmGDF15	201	-0.09 (-0.226, 0.049)	0.204	0.961
bmi_adult_life	DNAmPACKYRS	188	0.092 (-0.052, 0.232)	0.213	0.961
passive_smoking_adult_life	DNAmTIMP1	223	-0.074 (-0.203, 0.058)	0.275	0.961
verhage_education_level_numeric	DNAmPACKYRS	241	0.068 (-0.059, 0.193)	0.294	0.961
length_adult_life	DNAmCystatinC	201	0.073 (-0.066, 0.209)	0.304	0.961
verhage_education_level_numeric	DNAmGDF15	241	0.066 (-0.061, 0.19)	0.312	0.961
passive_smoking_adult_life	DNAmLeptin	223	0.063 (-0.069, 0.193)	0.349	0.961
passive_smoking_adult_life	DNAmB2M	223	-0.061 (-0.191, 0.071)	0.364	0.961
bmi_adult_life	DNAmADM	188	0.051 (-0.093, 0.192)	0.491	0.961
weight_adult_life	DNAmADM	205	0.046 (-0.092, 0.182)	0.515	0.961
weight_adult_life	DNAmGDF15	205	-0.045 (-0.181, 0.092)	0.518	0.961
weight_adult_life	DNAmPAI1	205	-0.042 (-0.178, 0.096)	0.55	0.961
verhage_education_level_numeric	DNAmCystatinC	241	0.036 (-0.091, 0.161)	0.581	0.961
verhage_education_level_numeric	DNAmPAI1	241	-0.035 (-0.16, 0.092)	0.594	0.961
Smoker	DNAmPACKYRS	238	0.033 (-0.094, 0.16)	0.612	0.961
bmi_adult_life	DNAmGDF15	188	0.036 (-0.107, 0.178)	0.623	0.961
verhage_education_level_numeric	DNAmLeptin	241	-0.032 (-0.158, 0.095)	0.623	0.961
Smoker	DNAmTIMP1	238	-0.03 (-0.157, 0.097)	0.645	0.961
weight_adult_life	DNAmCystatinC	205	0.031 (-0.107, 0.167)	0.66	0.961
bmi_adult_life	DNAmLeptin	188	-0.031 (-0.174, 0.112)	0.669	0.961
length_adult_life	DNAmB2M	201	-0.028 (-0.166, 0.111)	0.695	0.961
verhage_education_level_numeric	DNAmB2M	241	0.022 (-0.104, 0.148)	0.73	0.961
verhage_education_level_numeric	DNAmTIMP1	241	-0.022 (-0.148, 0.105)	0.739	0.961
passive_smoking_adult_life	DNAmPAI1	223	-0.022 (-0.153, 0.109)	0.741	0.961
weight_adult_life	DNAmTIMP1	205	-0.02 (-0.157, 0.117)	0.775	0.961
verhage_education_level_numeric	DNAmADM	241	0.016 (-0.11, 0.142)	0.801	0.961
bmi_adult_life	DNAmPAI1	188	0.017 (-0.126, 0.16)	0.816	0.961
length_adult_life	DNAmTIMP1	201	-0.016 (-0.154, 0.122)	0.819	0.961
Smoker	DNAmPAI1	238	0.014 (-0.113, 0.141)	0.826	0.961
bmi_adult_life	DNAmTIMP1	188	0.015 (-0.129, 0.158)	0.841	0.961
bmi_adult_life	DNAmB2M	188	0.014 (-0.129, 0.157)	0.847	0.961
Smoker	DNAmADM	238	-0.011 (-0.138, 0.116)	0.866	0.961
bmi_adult_life	DNAmCystatinC	188	-0.012 (-0.155, 0.131)	0.869	0.961
passive_smoking_adult_life	DNAmCystatinC	223	0.01 (-0.122, 0.141)	0.888	0.961
weight_adult_life	DNAmB2M	205	0.009 (-0.128, 0.146)	0.895	0.961
length_adult_life	DNAmPACKYRS	201	0.008 (-0.13, 0.146)	0.907	0.961
Smoker	DNAmCystatinC	238	0.007 (-0.121, 0.134)	0.918	0.961
passive_smoking_adult_life	DNAmPACKYRS	223	0.005 (-0.126, 0.136)	0.94	0.961
Smoker	DNAmGDF15	238	0.003 (-0.124, 0.13)	0.96	0.961
passive_smoking_adult_life	DNAmADM	223	0.003 (-0.128, 0.135)	0.961	0.961

### Sheet: medical_phenotypes
variable	DNAm score	n	coef (95% CI)	p avlue	adj p value
medical_file_musculoskeletal_record_filled	DNAmPACKYRS	241	-0.185 (-0.305, -0.06)	0.00387	0.337
barthel_self	DNAmADM	247	-0.178 (-0.296, -0.055)	0.00496	0.337
medical_file_autoimmune_record_filled	DNAmCystatinC	241	0.159 (0.033, 0.28)	0.0136	0.614
blood_systolic_pressure	DNAmPAI1	132	-0.181 (-0.341, -0.011)	0.0376	0.806
heart_disease_record_filled	DNAmPACKYRS	241	-0.133 (-0.256, -0.007)	0.0384	0.806
Hypertension_Cas	DNAmGDF15	204	-0.143 (-0.275, -0.005)	0.0419	0.806
Hypertension_Cas	DNAmPAI1	204	0.14 (0.003, 0.272)	0.0458	0.806
barthel_self	DNAmB2M	247	-0.122 (-0.243, 0.003)	0.0561	0.806
medical_file_cardiovascular_record_filled	DNAmB2M	241	0.122 (-0.004, 0.245)	0.058	0.806
blood_systolic_pressure	DNAmCystatinC	132	-0.161 (-0.323, 0.01)	0.0647	0.806
medical_file_other_record_filled	DNAmCystatinC	241	0.119 (-0.008, 0.242)	0.0654	0.806
medical_file_cardiovascular_record_filled	DNAmPACKYRS	241	-0.113 (-0.236, 0.013)	0.0789	0.806
medical_file_cardiovascular_record_filled	DNAmCystatinC	241	0.112 (-0.014, 0.235)	0.0814	0.806
sight0_numeric	DNAmLeptin	233	-0.107 (-0.233, 0.022)	0.102	0.806
blood_systolic_pressure	DNAmADM	132	0.139 (-0.032, 0.303)	0.111	0.806
medical_file_autoimmune_record_filled	DNAmGDF15	241	0.103 (-0.024, 0.226)	0.112	0.806
mobility0_numeric	DNAmTIMP1	221	-0.106 (-0.235, 0.026)	0.115	0.806
tia_cva_record	DNAmB2M	212	0.106 (-0.029, 0.238)	0.123	0.806
medical_file_autoimmune_record_filled	DNAmB2M	241	0.096 (-0.03, 0.22)	0.135	0.806
medical_file_other_record_filled	DNAmGDF15	241	0.096 (-0.031, 0.219)	0.139	0.806
blood_systolic_pressure	DNAmTIMP1	132	-0.129 (-0.293, 0.043)	0.141	0.806
heart_disease_record_filled	DNAmCystatinC	241	0.094 (-0.033, 0.217)	0.147	0.806
Hypertension_Cas	DNAmLeptin	204	0.102 (-0.036, 0.236)	0.148	0.806
Hypertension_Cas	DNAmADM	204	0.097 (-0.041, 0.231)	0.17	0.806
medical_file_other_record_filled	DNAmPAI1	241	-0.088 (-0.212, 0.038)	0.171	0.806
hearing0_numeric	DNAmADM	236	-0.088 (-0.213, 0.04)	0.177	0.806
medical_file_other_record_filled	DNAmB2M	241	0.087 (-0.04, 0.211)	0.179	0.806
medical_file_tumor_record_filled	DNAmLeptin	241	-0.087 (-0.211, 0.04)	0.179	0.806
medical_file_sensor_record_filled	DNAmPAI1	241	-0.086 (-0.21, 0.04)	0.182	0.806
hearing0_numeric	DNAmLeptin	236	0.085 (-0.043, 0.21)	0.194	0.806
Diabetes_mellitus_2_Cas	DNAmTIMP1	204	0.091 (-0.047, 0.226)	0.195	0.806
blood_systolic_pressure	DNAmB2M	132	-0.113 (-0.278, 0.059)	0.197	0.806
medical_file_tumor_record_filled	DNAmB2M	241	0.083 (-0.044, 0.207)	0.201	0.806
Diabetes_mellitus_2_Cas	DNAmGDF15	204	0.09 (-0.048, 0.224)	0.202	0.806
blood_diastolic_pressure	DNAmADM	132	0.11 (-0.062, 0.276)	0.208	0.808
medical_file_autoimmune_record_filled	DNAmPACKYRS	241	-0.08 (-0.204, 0.047)	0.216	0.808
Dyslipidemia_Cas	DNAmTIMP1	204	-0.086 (-0.221, 0.052)	0.222	0.808
medical_file_musculoskeletal_record_filled	DNAmADM	241	0.078 (-0.049, 0.202)	0.23	0.808
hearing0_numeric	DNAmGDF15	236	0.078 (-0.05, 0.204)	0.233	0.808
blood_systolic_pressure	DNAmGDF15	132	-0.104 (-0.27, 0.069)	0.238	0.808
hearing0_numeric	DNAmTIMP1	236	-0.076 (-0.202, 0.052)	0.245	0.813
mobility0_numeric	DNAmCystatinC	221	-0.077 (-0.207, 0.055)	0.253	0.819
medical_file_tumor_record_filled	DNAmADM	241	0.072 (-0.055, 0.196)	0.268	0.847
Diabetes_mellitus_2_Cas	DNAmCystatinC	204	0.076 (-0.062, 0.211)	0.278	0.851
mobility0_numeric	DNAmGDF15	221	-0.072 (-0.202, 0.06)	0.286	0.851
medical_file_musculoskeletal_record_filled	DNAmPAI1	241	-0.069 (-0.193, 0.058)	0.29	0.851
blood_diastolic_pressure	DNAmCystatinC	132	-0.09 (-0.257, 0.082)	0.304	0.851
medical_file_tumor_record_filled	DNAmPACKYRS	241	-0.065 (-0.19, 0.062)	0.316	0.851
blood_systolic_pressure	DNAmLeptin	132	0.088 (-0.084, 0.255)	0.317	0.851
medical_file_sensor_record_filled	DNAmPACKYRS	241	-0.063 (-0.187, 0.064)	0.334	0.851
Dyslipidemia_Cas	DNAmB2M	204	-0.066 (-0.201, 0.072)	0.351	0.851
medical_file_sensor_record_filled	DNAmCystatinC	241	0.06 (-0.067, 0.185)	0.352	0.851
tia_cva_record	DNAmCystatinC	212	0.064 (-0.072, 0.197)	0.355	0.851
medical_file_musculoskeletal_record_filled	DNAmTIMP1	241	-0.058 (-0.183, 0.069)	0.367	0.851
Dyslipidemia_Cas	DNAmCystatinC	204	-0.063 (-0.199, 0.075)	0.369	0.851
blood_diastolic_pressure	DNAmPACKYRS	132	-0.077 (-0.245, 0.095)	0.378	0.851
blood_diastolic_pressure	DNAmLeptin	132	0.077 (-0.095, 0.244)	0.382	0.851
sight0_numeric	DNAmB2M	233	0.057 (-0.072, 0.184)	0.385	0.851
sight0_numeric	DNAmPACKYRS	233	-0.057 (-0.184, 0.072)	0.385	0.851
medical_file_autoimmune_record_filled	DNAmADM	241	0.055 (-0.072, 0.18)	0.394	0.851
blood_diastolic_pressure	DNAmPAI1	132	-0.074 (-0.242, 0.098)	0.4	0.851
medical_file_musculoskeletal_record_filled	DNAmCystatinC	241	0.054 (-0.073, 0.179)	0.401	0.851
medical_file_sensor_record_filled	DNAmLeptin	241	-0.054 (-0.18, 0.072)	0.401	0.851
Diabetes_mellitus_2_Cas	DNAmPAI1	204	0.059 (-0.079, 0.195)	0.402	0.851
medical_file_sensor_record_filled	DNAmADM	241	-0.054 (-0.179, 0.073)	0.407	0.851
Dyslipidemia_Cas	DNAmADM	204	0.054 (-0.084, 0.19)	0.447	0.9
Hypertension_Cas	DNAmB2M	204	0.053 (-0.085, 0.189)	0.449	0.9
barthel_self	DNAmLeptin	247	-0.048 (-0.172, 0.077)	0.45	0.9
sight0_numeric	DNAmPAI1	233	-0.048 (-0.176, 0.081)	0.462	0.911
heart_disease_record_filled	DNAmB2M	241	0.045 (-0.082, 0.171)	0.484	0.928
blood_systolic_pressure	DNAmPACKYRS	132	-0.061 (-0.229, 0.111)	0.487	0.928
medical_file_cardiovascular_record_filled	DNAmADM	241	0.044 (-0.083, 0.169)	0.501	0.928
blood_diastolic_pressure	DNAmTIMP1	132	-0.059 (-0.228, 0.113)	0.501	0.928
hearing0_numeric	DNAmPACKYRS	236	-0.044 (-0.17, 0.085)	0.505	0.928
medical_file_autoimmune_record_filled	DNAmPAI1	241	-0.042 (-0.167, 0.085)	0.521	0.937
Hypertension_Cas	DNAmTIMP1	204	-0.045 (-0.181, 0.093)	0.524	0.937
heart_disease_record_filled	DNAmPAI1	241	-0.041 (-0.166, 0.086)	0.531	0.937
Diabetes_mellitus_2_Cas	DNAmLeptin	204	-0.043 (-0.179, 0.095)	0.542	0.944
heart_disease_record_filled	DNAmLeptin	241	-0.039 (-0.164, 0.088)	0.548	0.944
tia_cva_record	DNAmTIMP1	212	-0.039 (-0.173, 0.096)	0.574	0.963
Diabetes_mellitus_2_Cas	DNAmB2M	204	0.039 (-0.099, 0.175)	0.581	0.963
medical_file_musculoskeletal_record_filled	DNAmGDF15	241	0.035 (-0.092, 0.161)	0.587	0.963
Dyslipidemia_Cas	DNAmLeptin	204	0.038 (-0.1, 0.175)	0.587	0.963
medical_file_autoimmune_record_filled	DNAmLeptin	241	0.033 (-0.094, 0.158)	0.615	0.963
medical_file_other_record_filled	DNAmADM	241	-0.032 (-0.157, 0.095)	0.624	0.963
tia_cva_record	DNAmPAI1	212	-0.033 (-0.167, 0.102)	0.63	0.963
blood_diastolic_pressure	DNAmB2M	132	-0.042 (-0.211, 0.13)	0.632	0.963
blood_diastolic_pressure	DNAmGDF15	132	-0.042 (-0.211, 0.13)	0.634	0.963
mobility0_numeric	DNAmPACKYRS	221	0.032 (-0.1, 0.163)	0.634	0.963
mobility0_numeric	DNAmADM	221	-0.031 (-0.163, 0.101)	0.645	0.963
medical_file_cardiovascular_record_filled	DNAmTIMP1	241	-0.029 (-0.155, 0.098)	0.656	0.963
Hypertension_Cas	DNAmPACKYRS	204	-0.029 (-0.166, 0.108)	0.676	0.963
medical_file_other_record_filled	DNAmPACKYRS	241	-0.027 (-0.152, 0.1)	0.682	0.963
tia_cva_record	DNAmADM	212	0.028 (-0.108, 0.162)	0.689	0.963
barthel_self	DNAmCystatinC	247	-0.025 (-0.149, 0.1)	0.699	0.963
medical_file_tumor_record_filled	DNAmGDF15	241	0.025 (-0.102, 0.15)	0.705	0.963
barthel_self	DNAmPAI1	247	0.024 (-0.101, 0.148)	0.708	0.963
tia_cva_record	DNAmLeptin	212	0.025 (-0.11, 0.159)	0.717	0.963
medical_file_tumor_record_filled	DNAmPAI1	241	0.022 (-0.104, 0.148)	0.731	0.963
medical_file_cardiovascular_record_filled	DNAmLeptin	241	-0.022 (-0.148, 0.105)	0.736	0.963
medical_file_other_record_filled	DNAmTIMP1	241	0.022 (-0.105, 0.148)	0.736	0.963
medical_file_tumor_record_filled	DNAmTIMP1	241	-0.021 (-0.147, 0.106)	0.75	0.963
Diabetes_mellitus_2_Cas	DNAmADM	204	-0.022 (-0.159, 0.116)	0.754	0.963
sight0_numeric	DNAmADM	233	-0.02 (-0.148, 0.109)	0.763	0.963
sight0_numeric	DNAmCystatinC	233	0.02 (-0.109, 0.148)	0.763	0.963
hearing0_numeric	DNAmB2M	236	-0.019 (-0.147, 0.109)	0.769	0.963
medical_file_tumor_record_filled	DNAmCystatinC	241	0.018 (-0.108, 0.144)	0.777	0.963
Dyslipidemia_Cas	DNAmPACKYRS	204	0.02 (-0.118, 0.157)	0.777	0.963
medical_file_autoimmune_record_filled	DNAmTIMP1	241	-0.018 (-0.144, 0.108)	0.777	0.963
Dyslipidemia_Cas	DNAmPAI1	204	0.019 (-0.119, 0.156)	0.786	0.963
sight0_numeric	DNAmTIMP1	233	-0.018 (-0.146, 0.111)	0.786	0.963
mobility0_numeric	DNAmPAI1	221	-0.015 (-0.147, 0.117)	0.822	0.979
medical_file_musculoskeletal_record_filled	DNAmLeptin	241	0.015 (-0.112, 0.141)	0.823	0.979
mobility0_numeric	DNAmB2M	221	-0.015 (-0.146, 0.117)	0.827	0.979
heart_disease_record_filled	DNAmADM	241	-0.013 (-0.14, 0.113)	0.835	0.979
barthel_self	DNAmTIMP1	247	-0.012 (-0.137, 0.113)	0.846	0.979
barthel_self	DNAmGDF15	247	-0.012 (-0.136, 0.113)	0.856	0.979
medical_file_sensor_record_filled	DNAmB2M	241	0.011 (-0.116, 0.137)	0.869	0.979
medical_file_other_record_filled	DNAmLeptin	241	-0.01 (-0.137, 0.116)	0.871	0.979
Hypertension_Cas	DNAmCystatinC	204	0.011 (-0.126, 0.149)	0.872	0.979
heart_disease_record_filled	DNAmGDF15	241	0.01 (-0.116, 0.137)	0.872	0.979
tia_cva_record	DNAmPACKYRS	212	0.011 (-0.124, 0.145)	0.878	0.979
hearing0_numeric	DNAmPAI1	236	-0.009 (-0.136, 0.119)	0.896	0.981
medical_file_sensor_record_filled	DNAmTIMP1	241	-0.008 (-0.135, 0.118)	0.897	0.981
sight0_numeric	DNAmGDF15	233	0.008 (-0.121, 0.137)	0.902	0.981
medical_file_cardiovascular_record_filled	DNAmPAI1	241	-0.006 (-0.132, 0.121)	0.927	0.991
medical_file_sensor_record_filled	DNAmGDF15	241	-0.006 (-0.132, 0.121)	0.931	0.991
heart_disease_record_filled	DNAmTIMP1	241	-0.005 (-0.132, 0.121)	0.935	0.991
hearing0_numeric	DNAmCystatinC	236	-0.003 (-0.131, 0.124)	0.957	0.991
Dyslipidemia_Cas	DNAmGDF15	204	0.003 (-0.134, 0.141)	0.961	0.991
barthel_self	DNAmPACKYRS	247	-0.003 (-0.127, 0.122)	0.967	0.991
medical_file_musculoskeletal_record_filled	DNAmB2M	241	-0.001 (-0.128, 0.125)	0.982	0.991
Diabetes_mellitus_2_Cas	DNAmPACKYRS	204	-0.001 (-0.139, 0.136)	0.985	0.991
mobility0_numeric	DNAmLeptin	221	0.001 (-0.131, 0.133)	0.987	0.991
tia_cva_record	DNAmGDF15	212	0.001 (-0.134, 0.136)	0.99	0.991
medical_file_cardiovascular_record_filled	DNAmGDF15	241	0.001 (-0.126, 0.127)	0.991	0.991
