## Supplementary Data 2 for "Peripheral Epigenetic Aging Predicts Survival Beyond Brain Aging-Related Biomarkers in Centenarians"

### Sheet: figure.3A.blood.grimage.corr
Variable	Correlation	Lower_CI	Upper_CI	P_Value	FDR_P	Cluster	n_nonmissing
RBC	-0.246925	-0.400325	-0.0800635	0.00416608	0.0110287	1	133
HGB (Hemoglobine)	-0.12068	-0.285051	0.0505864	0.16646	0.255238	1	133
HCT (Hematocriet)	-0.121806	-0.2861	0.0494463	0.16251	0.255238	1	133
MCV	0.324113	0.162872	0.468492	0.000141327	0.000789753	1	133
MCH	0.245991	0.0790756	0.39949	0.00431559	0.0110287	1	133
MCHC	-0.0473949	-0.21588	0.123831	0.588005	0.676205	1	133
RDW	0.0354028	-0.170652	0.238491	0.7376	0.771127	1	92
WBC (Leukocyten)	0.00504587	-0.165323	0.175122	0.954033	0.954033	2	133
NEUT# adiff	0.0778881	-0.0976516	0.248728	0.384083	0.519641	2	127
LYMPH# adiff	-0.380482	-0.520214	-0.22091	1.02161e-05	0.000117485	2	127
MONO#	0.201975	0.0287725	0.363402	0.0227769	0.0523869	2	127
EO# adiff	-0.037328	-0.210176	0.137783	0.676934	0.741404	2	127
BASO#	-0.13433	-0.301489	0.0408401	0.132147	0.233798	2	127
IG #	0.283955	0.0937166	0.454189	0.00400618	0.0110287	2	101
PLT (Trombo's)	-0.0777797	-0.245391	0.0943466	0.375367	0.519641	3	132
HbA1c	0.047668	-0.124216	0.216775	0.587293	0.676205	3	132
HbA1cp	0.0481718	-0.123719	0.217256	0.583344	0.676205	3	132
NLR	0.292258	0.124376	0.443872	0.000855704	0.0032802	2	127
MLR	0.471771	0.324202	0.596924	2.15813e-08	4.96369e-07	2	127
BLR	0.185709	0.0118791	0.348644	0.036585	0.0764959	2	127
ELR	0.165987	-0.00847233	0.330641	0.0621749	0.119169	2	127
IGLR	0.395387	0.216692	0.548446	4.27343e-05	0.00032763	2	101
mAge_DNAmTL	-0.236868	-0.351301	-0.115462	0.000171686	0.000789753	4	247

### Sheet: sfigure.4A.blood.correlation
Variable_1	Variable_2	Spearman_rho	Cluster_1	Cluster_2
RBC	RBC	1	1	1
HGB (Hemoglobine)	RBC	0.841431	1	1
HCT (Hematocriet)	RBC	0.882519	1	1
MCV	RBC	-0.510015	1	1
MCH	RBC	-0.343027	1	1
MCHC	RBC	0.121157	1	1
RDW	RBC	-0.0581975	1	1
WBC (Leukocyten)	RBC	0.0443141	2	1
NEUT# adiff	RBC	0.0219994	2	1
LYMPH# adiff	RBC	0.208986	2	1
MONO#	RBC	0.0963871	2	1
EO# adiff	RBC	0.0595336	2	1
BASO#	RBC	0.0981137	2	1
IG #	RBC	0.0119941	2	1
PLT (Trombo's)	RBC	-0.0356815	3	1
HbA1c	RBC	0.201384	3	1
HbA1cp	RBC	0.199385	3	1
NLR	RBC	-0.15549	2	1
MLR	RBC	-0.124101	2	1
BLR	RBC	-0.0610026	2	1
ELR	RBC	-0.0838145	2	1
IGLR	RBC	-0.0141028	2	1
mAge_DNAmTL	RBC	-0.00247932	4	1
RBC	HGB (Hemoglobine)	0.841431	1	1
HGB (Hemoglobine)	HGB (Hemoglobine)	1	1	1
HCT (Hematocriet)	HGB (Hemoglobine)	0.953921	1	1
MCV	HGB (Hemoglobine)	-0.0952395	1	1
MCH	HGB (Hemoglobine)	0.148796	1	1
MCHC	HGB (Hemoglobine)	0.382719	1	1
RDW	HGB (Hemoglobine)	-0.173143	1	1
WBC (Leukocyten)	HGB (Hemoglobine)	-0.016643	2	1
NEUT# adiff	HGB (Hemoglobine)	-0.0286996	2	1
LYMPH# adiff	HGB (Hemoglobine)	0.120199	2	1
MONO#	HGB (Hemoglobine)	0.0646473	2	1
EO# adiff	HGB (Hemoglobine)	0.00503025	2	1
BASO#	HGB (Hemoglobine)	0.0696572	2	1
IG #	HGB (Hemoglobine)	-0.00673177	2	1
PLT (Trombo's)	HGB (Hemoglobine)	-0.198063	3	1
HbA1c	HGB (Hemoglobine)	0.10943	3	1
HbA1cp	HGB (Hemoglobine)	0.107583	3	1
NLR	HGB (Hemoglobine)	-0.108079	2	1
MLR	HGB (Hemoglobine)	-0.0572859	2	1
BLR	HGB (Hemoglobine)	-0.0141437	2	1
ELR	HGB (Hemoglobine)	-0.0760277	2	1
IGLR	HGB (Hemoglobine)	0.0124257	2	1
mAge_DNAmTL	HGB (Hemoglobine)	-0.101992	4	1
RBC	HCT (Hematocriet)	0.882519	1	1
HGB (Hemoglobine)	HCT (Hematocriet)	0.953921	1	1
HCT (Hematocriet)	HCT (Hematocriet)	1	1	1
MCV	HCT (Hematocriet)	-0.100454	1	1
MCH	HCT (Hematocriet)	0.0154665	1	1
MCHC	HCT (Hematocriet)	0.143835	1	1
RDW	HCT (Hematocriet)	-0.136852	1	1
WBC (Leukocyten)	HCT (Hematocriet)	-0.0685909	2	1
NEUT# adiff	HCT (Hematocriet)	-0.0649559	2	1
LYMPH# adiff	HCT (Hematocriet)	0.0803467	2	1
MONO#	HCT (Hematocriet)	0.0248539	2	1
EO# adiff	HCT (Hematocriet)	-0.0192201	2	1
BASO#	HCT (Hematocriet)	0.0387487	2	1
IG #	HCT (Hematocriet)	-0.0505634	2	1
PLT (Trombo's)	HCT (Hematocriet)	-0.196238	3	1
HbA1c	HCT (Hematocriet)	0.145373	3	1
HbA1cp	HCT (Hematocriet)	0.144048	3	1
NLR	HCT (Hematocriet)	-0.0922126	2	1
MLR	HCT (Hematocriet)	-0.0450283	2	1
BLR	HCT (Hematocriet)	-0.0127216	2	1
ELR	HCT (Hematocriet)	-0.0861998	2	1
IGLR	HCT (Hematocriet)	0.00297071	2	1
mAge_DNAmTL	HCT (Hematocriet)	-0.0901325	4	1
RBC	MCV	-0.510015	1	1
HGB (Hemoglobine)	MCV	-0.0952395	1	1
HCT (Hematocriet)	MCV	-0.100454	1	1
MCV	MCV	1	1	1
MCH	MCV	0.811087	1	1
MCHC	MCV	0.0164107	1	1
RDW	MCV	-0.180395	1	1
WBC (Leukocyten)	MCV	-0.208777	2	1
NEUT# adiff	MCV	-0.140366	2	1
LYMPH# adiff	MCV	-0.284464	2	1
MONO#	MCV	-0.159338	2	1
EO# adiff	MCV	-0.112331	2	1
BASO#	MCV	-0.128562	2	1
IG #	MCV	-0.119136	2	1
PLT (Trombo's)	MCV	-0.255534	3	1
HbA1c	MCV	-0.124294	3	1
HbA1cp	MCV	-0.122528	3	1
NLR	MCV	0.153251	2	1
MLR	MCV	0.154944	2	1
BLR	MCV	0.106173	2	1
ELR	MCV	0.0537816	2	1
IGLR	MCV	0.00507361	2	1
mAge_DNAmTL	MCV	-0.164446	4	1
RBC	MCH	-0.343027	1	1
HGB (Hemoglobine)	MCH	0.148796	1	1
HCT (Hematocriet)	MCH	0.0154665	1	1
MCV	MCH	0.811087	1	1
MCH	MCH	1	1	1
MCHC	MCH	0.544937	1	1
RDW	MCH	-0.215692	1	1
WBC (Leukocyten)	MCH	-0.115488	2	1
NEUT# adiff	MCH	-0.0698682	2	1
LYMPH# adiff	MCH	-0.169885	2	1
MONO#	MCH	-0.09995	2	1
EO# adiff	MCH	-0.0352429	2	1
BASO#	MCH	-0.0204293	2	1
IG #	MCH	0.000932858	2	1
PLT (Trombo's)	MCH	-0.286434	3	1
HbA1c	MCH	-0.120968	3	1
HbA1cp	MCH	-0.119957	3	1
NLR	MCH	0.0795052	2	1
MLR	MCH	0.0749706	2	1
BLR	MCH	0.10564	2	1
ELR	MCH	0.0661239	2	1
IGLR	MCH	0.0454981	2	1
mAge_DNAmTL	MCH	-0.158638	4	1
RBC	MCHC	0.121157	1	1
HGB (Hemoglobine)	MCHC	0.382719	1	1
HCT (Hematocriet)	MCHC	0.143835	1	1
MCV	MCHC	0.0164107	1	1
MCH	MCHC	0.544937	1	1
MCHC	MCHC	1	1	1
RDW	MCHC	-0.244819	1	1
WBC (Leukocyten)	MCHC	0.0471205	2	1
NEUT# adiff	MCHC	0.0183136	2	1
LYMPH# adiff	MCHC	0.129224	2	1
MONO#	MCHC	0.0484694	2	1
EO# adiff	MCHC	0.0766779	2	1
BASO#	MCHC	0.0394492	2	1
IG #	MCHC	0.0779772	2	1
PLT (Trombo's)	MCHC	-0.110866	3	1
HbA1c	MCHC	-0.0697859	3	1
HbA1cp	MCHC	-0.0711429	3	1
NLR	MCHC	-0.130496	2	1
MLR	MCHC	-0.106618	2	1
BLR	MCHC	-0.0574945	2	1
ELR	MCHC	0.0182017	2	1
IGLR	MCHC	-0.00718762	2	1
mAge_DNAmTL	MCHC	-0.0372207	4	1
RBC	RDW	-0.0581975	1	1
HGB (Hemoglobine)	RDW	-0.173143	1	1
HCT (Hematocriet)	RDW	-0.136852	1	1
MCV	RDW	-0.180395	1	1
MCH	RDW	-0.215692	1	1
MCHC	RDW	-0.244819	1	1
RDW	RDW	1	1	1
WBC (Leukocyten)	RDW	0.158585	2	1
NEUT# adiff	RDW	0.153834	2	1
LYMPH# adiff	RDW	-0.0508637	2	1
MONO#	RDW	0.0776169	2	1
EO# adiff	RDW	-0.150212	2	1
BASO#	RDW	0.284476	2	1
IG #	RDW	0.179898	2	1
PLT (Trombo's)	RDW	0.114632	3	1
HbA1c	RDW	-0.0623028	3	1
HbA1cp	RDW	-0.0600322	3	1
NLR	RDW	0.154301	2	1
MLR	RDW	0.118365	2	1
BLR	RDW	0.2595	2	1
ELR	RDW	-0.10935	2	1
IGLR	RDW	0.21135	2	1
mAge_DNAmTL	RDW	0.0114736	4	1
RBC	WBC (Leukocyten)	0.0443141	1	2
HGB (Hemoglobine)	WBC (Leukocyten)	-0.016643	1	2
HCT (Hematocriet)	WBC (Leukocyten)	-0.0685909	1	2
MCV	WBC (Leukocyten)	-0.208777	1	2
MCH	WBC (Leukocyten)	-0.115488	1	2
MCHC	WBC (Leukocyten)	0.0471205	1	2
RDW	WBC (Leukocyten)	0.158585	1	2
WBC (Leukocyten)	WBC (Leukocyten)	1	2	2
NEUT# adiff	WBC (Leukocyten)	0.884922	2	2
LYMPH# adiff	WBC (Leukocyten)	0.425423	2	2
MONO#	WBC (Leukocyten)	0.5778	2	2
EO# adiff	WBC (Leukocyten)	0.262743	2	2
BASO#	WBC (Leukocyten)	0.429642	2	2
IG #	WBC (Leukocyten)	0.59706	2	2
PLT (Trombo's)	WBC (Leukocyten)	0.38668	3	2
HbA1c	WBC (Leukocyten)	0.0507308	3	2
HbA1cp	WBC (Leukocyten)	0.0517543	3	2
NLR	WBC (Leukocyten)	0.11448	2	2
MLR	WBC (Leukocyten)	-0.0585046	2	2
BLR	WBC (Leukocyten)	-0.00213221	2	2
ELR	WBC (Leukocyten)	-0.0737407	2	2
IGLR	WBC (Leukocyten)	0.257887	2	2
mAge_DNAmTL	WBC (Leukocyten)	0.0305442	4	2
RBC	NEUT# adiff	0.0219994	1	2
HGB (Hemoglobine)	NEUT# adiff	-0.0286996	1	2
HCT (Hematocriet)	NEUT# adiff	-0.0649559	1	2
MCV	NEUT# adiff	-0.140366	1	2
MCH	NEUT# adiff	-0.0698682	1	2
MCHC	NEUT# adiff	0.0183136	1	2
RDW	NEUT# adiff	0.153834	1	2
WBC (Leukocyten)	NEUT# adiff	0.884922	2	2
NEUT# adiff	NEUT# adiff	1	2	2
LYMPH# adiff	NEUT# adiff	0.0370479	2	2
MONO#	NEUT# adiff	0.421317	2	2
EO# adiff	NEUT# adiff	0.0820128	2	2
BASO#	NEUT# adiff	0.287609	2	2
IG #	NEUT# adiff	0.658464	2	2
PLT (Trombo's)	NEUT# adiff	0.310383	3	2
HbA1c	NEUT# adiff	0.0441994	3	2
HbA1cp	NEUT# adiff	0.0453946	3	2
NLR	NEUT# adiff	0.494729	2	2
MLR	NEUT# adiff	0.193688	2	2
BLR	NEUT# adiff	0.184373	2	2
ELR	NEUT# adiff	-0.0206921	2	2
IGLR	NEUT# adiff	0.507496	2	2
mAge_DNAmTL	NEUT# adiff	0.0525743	4	2
RBC	LYMPH# adiff	0.208986	1	2
HGB (Hemoglobine)	LYMPH# adiff	0.120199	1	2
HCT (Hematocriet)	LYMPH# adiff	0.0803467	1	2
MCV	LYMPH# adiff	-0.284464	1	2
MCH	LYMPH# adiff	-0.169885	1	2
MCHC	LYMPH# adiff	0.129224	1	2
RDW	LYMPH# adiff	-0.0508637	1	2
WBC (Leukocyten)	LYMPH# adiff	0.425423	2	2
NEUT# adiff	LYMPH# adiff	0.0370479	2	2
LYMPH# adiff	LYMPH# adiff	1	2	2
MONO#	LYMPH# adiff	0.330253	2	2
EO# adiff	LYMPH# adiff	0.331749	2	2
BASO#	LYMPH# adiff	0.317497	2	2
IG #	LYMPH# adiff	0.00759223	2	2
PLT (Trombo's)	LYMPH# adiff	0.178318	3	2
HbA1c	LYMPH# adiff	0.107475	3	2
HbA1cp	LYMPH# adiff	0.106705	3	2
NLR	LYMPH# adiff	-0.814421	2	2
MLR	LYMPH# adiff	-0.726147	2	2
BLR	LYMPH# adiff	-0.524013	2	2
ELR	LYMPH# adiff	-0.296317	2	2
IGLR	LYMPH# adiff	-0.532471	2	2
mAge_DNAmTL	LYMPH# adiff	-0.0323607	4	2
RBC	MONO#	0.0963871	1	2
HGB (Hemoglobine)	MONO#	0.0646473	1	2
HCT (Hematocriet)	MONO#	0.0248539	1	2
MCV	MONO#	-0.159338	1	2
MCH	MONO#	-0.09995	1	2
MCHC	MONO#	0.0484694	1	2
RDW	MONO#	0.0776169	1	2
WBC (Leukocyten)	MONO#	0.5778	2	2
NEUT# adiff	MONO#	0.421317	2	2
LYMPH# adiff	MONO#	0.330253	2	2
MONO#	MONO#	1	2	2
EO# adiff	MONO#	0.389247	2	2
BASO#	MONO#	0.286113	2	2
IG #	MONO#	0.474371	2	2
PLT (Trombo's)	MONO#	0.179836	3	2
HbA1c	MONO#	0.202107	3	2
HbA1cp	MONO#	0.20174	3	2
NLR	MONO#	-0.0490198	2	2
MLR	MONO#	0.339572	2	2
BLR	MONO#	-0.00606576	2	2
ELR	MONO#	0.169914	2	2
IGLR	MONO#	0.231234	2	2
mAge_DNAmTL	MONO#	0.000750139	4	2
RBC	EO# adiff	0.0595336	1	2
HGB (Hemoglobine)	EO# adiff	0.00503025	1	2
HCT (Hematocriet)	EO# adiff	-0.0192201	1	2
MCV	EO# adiff	-0.112331	1	2
MCH	EO# adiff	-0.0352429	1	2
MCHC	EO# adiff	0.0766779	1	2
RDW	EO# adiff	-0.150212	1	2
WBC (Leukocyten)	EO# adiff	0.262743	2	2
NEUT# adiff	EO# adiff	0.0820128	2	2
LYMPH# adiff	EO# adiff	0.331749	2	2
MONO#	EO# adiff	0.389247	2	2
EO# adiff	EO# adiff	1	2	2
BASO#	EO# adiff	0.400434	2	2
IG #	EO# adiff	0.092447	2	2
PLT (Trombo's)	EO# adiff	0.171375	3	2
HbA1c	EO# adiff	-0.00376662	3	2
HbA1cp	EO# adiff	-0.00406553	3	2
NLR	EO# adiff	-0.248376	2	2
MLR	EO# adiff	-0.0755827	2	2
BLR	EO# adiff	0.0658747	2	2
ELR	EO# adiff	0.764563	2	2
IGLR	EO# adiff	-0.111389	2	2
mAge_DNAmTL	EO# adiff	-0.0450976	4	2
RBC	BASO#	0.0981137	1	2
HGB (Hemoglobine)	BASO#	0.0696572	1	2
HCT (Hematocriet)	BASO#	0.0387487	1	2
MCV	BASO#	-0.128562	1	2
MCH	BASO#	-0.0204293	1	2
MCHC	BASO#	0.0394492	1	2
RDW	BASO#	0.284476	1	2
WBC (Leukocyten)	BASO#	0.429642	2	2
NEUT# adiff	BASO#	0.287609	2	2
LYMPH# adiff	BASO#	0.317497	2	2
MONO#	BASO#	0.286113	2	2
EO# adiff	BASO#	0.400434	2	2
BASO#	BASO#	1	2	2
IG #	BASO#	0.217628	2	2
PLT (Trombo's)	BASO#	0.28618	3	2
HbA1c	BASO#	0.0218113	3	2
HbA1cp	BASO#	0.0235958	3	2
NLR	BASO#	-0.0946291	2	2
MLR	BASO#	-0.128544	2	2
BLR	BASO#	0.581679	2	2
ELR	BASO#	0.169097	2	2
IGLR	BASO#	0.0532971	2	2
mAge_DNAmTL	BASO#	0.150835	4	2
RBC	IG #	0.0119941	1	2
HGB (Hemoglobine)	IG #	-0.00673177	1	2
HCT (Hematocriet)	IG #	-0.0505634	1	2
MCV	IG #	-0.119136	1	2
MCH	IG #	0.000932858	1	2
MCHC	IG #	0.0779772	1	2
RDW	IG #	0.179898	1	2
WBC (Leukocyten)	IG #	0.59706	2	2
NEUT# adiff	IG #	0.658464	2	2
LYMPH# adiff	IG #	0.00759223	2	2
MONO#	IG #	0.474371	2	2
EO# adiff	IG #	0.092447	2	2
BASO#	IG #	0.217628	2	2
IG #	IG #	1	2	2
PLT (Trombo's)	IG #	0.179827	3	2
HbA1c	IG #	0.0487922	3	2
HbA1cp	IG #	0.047994	3	2
NLR	IG #	0.347233	2	2
MLR	IG #	0.266932	2	2
BLR	IG #	0.134494	2	2
ELR	IG #	0.0285085	2	2
IGLR	IG #	0.810198	2	2
mAge_DNAmTL	IG #	-0.0460076	4	2
RBC	PLT (Trombo's)	-0.0356815	1	3
HGB (Hemoglobine)	PLT (Trombo's)	-0.198063	1	3
HCT (Hematocriet)	PLT (Trombo's)	-0.196238	1	3
MCV	PLT (Trombo's)	-0.255534	1	3
MCH	PLT (Trombo's)	-0.286434	1	3
MCHC	PLT (Trombo's)	-0.110866	1	3
RDW	PLT (Trombo's)	0.114632	1	3
WBC (Leukocyten)	PLT (Trombo's)	0.38668	2	3
NEUT# adiff	PLT (Trombo's)	0.310383	2	3
LYMPH# adiff	PLT (Trombo's)	0.178318	2	3
MONO#	PLT (Trombo's)	0.179836	2	3
EO# adiff	PLT (Trombo's)	0.171375	2	3
BASO#	PLT (Trombo's)	0.28618	2	3
IG #	PLT (Trombo's)	0.179827	2	3
PLT (Trombo's)	PLT (Trombo's)	1	3	3
HbA1c	PLT (Trombo's)	-0.265692	3	3
HbA1cp	PLT (Trombo's)	-0.266739	3	3
NLR	PLT (Trombo's)	0.0462234	2	3
MLR	PLT (Trombo's)	-0.0617293	2	3
BLR	PLT (Trombo's)	0.0889847	2	3
ELR	PLT (Trombo's)	0.0241228	2	3
IGLR	PLT (Trombo's)	0.0697961	2	3
mAge_DNAmTL	PLT (Trombo's)	0.183003	4	3
RBC	HbA1c	0.201384	1	3
HGB (Hemoglobine)	HbA1c	0.10943	1	3
HCT (Hematocriet)	HbA1c	0.145373	1	3
MCV	HbA1c	-0.124294	1	3
MCH	HbA1c	-0.120968	1	3
MCHC	HbA1c	-0.0697859	1	3
RDW	HbA1c	-0.0623028	1	3
WBC (Leukocyten)	HbA1c	0.0507308	2	3
NEUT# adiff	HbA1c	0.0441994	2	3
LYMPH# adiff	HbA1c	0.107475	2	3
MONO#	HbA1c	0.202107	2	3
EO# adiff	HbA1c	-0.00376662	2	3
BASO#	HbA1c	0.0218113	2	3
IG #	HbA1c	0.0487922	2	3
PLT (Trombo's)	HbA1c	-0.265692	3	3
HbA1c	HbA1c	1	3	3
HbA1cp	HbA1c	0.999897	3	3
NLR	HbA1c	-0.128616	2	3
MLR	HbA1c	-0.00917095	2	3
BLR	HbA1c	-0.0501652	2	3
ELR	HbA1c	-0.0658447	2	3
IGLR	HbA1c	-0.100708	2	3
mAge_DNAmTL	HbA1c	0.0433238	4	3
RBC	HbA1cp	0.199385	1	3
HGB (Hemoglobine)	HbA1cp	0.107583	1	3
HCT (Hematocriet)	HbA1cp	0.144048	1	3
MCV	HbA1cp	-0.122528	1	3
MCH	HbA1cp	-0.119957	1	3
MCHC	HbA1cp	-0.0711429	1	3
RDW	HbA1cp	-0.0600322	1	3
WBC (Leukocyten)	HbA1cp	0.0517543	2	3
NEUT# adiff	HbA1cp	0.0453946	2	3
LYMPH# adiff	HbA1cp	0.106705	2	3
MONO#	HbA1cp	0.20174	2	3
EO# adiff	HbA1cp	-0.00406553	2	3
BASO#	HbA1cp	0.0235958	2	3
IG #	HbA1cp	0.047994	2	3
PLT (Trombo's)	HbA1cp	-0.266739	3	3
HbA1c	HbA1cp	0.999897	3	3
HbA1cp	HbA1cp	1	3	3
NLR	HbA1cp	-0.127495	2	3
MLR	HbA1cp	-0.00855143	2	3
BLR	HbA1cp	-0.0483213	2	3
ELR	HbA1cp	-0.0658404	2	3
IGLR	HbA1cp	-0.100945	2	3
mAge_DNAmTL	HbA1cp	0.0421991	4	3
RBC	NLR	-0.15549	1	2
HGB (Hemoglobine)	NLR	-0.108079	1	2
HCT (Hematocriet)	NLR	-0.0922126	1	2
MCV	NLR	0.153251	1	2
MCH	NLR	0.0795052	1	2
MCHC	NLR	-0.130496	1	2
RDW	NLR	0.154301	1	2
WBC (Leukocyten)	NLR	0.11448	2	2
NEUT# adiff	NLR	0.494729	2	2
LYMPH# adiff	NLR	-0.814421	2	2
MONO#	NLR	-0.0490198	2	2
EO# adiff	NLR	-0.248376	2	2
BASO#	NLR	-0.0946291	2	2
IG #	NLR	0.347233	2	2
PLT (Trombo's)	NLR	0.0462234	3	2
HbA1c	NLR	-0.128616	3	2
HbA1cp	NLR	-0.127495	3	2
NLR	NLR	1	2	2
MLR	NLR	0.750776	2	2
BLR	NLR	0.577703	2	2
ELR	NLR	0.248244	2	2
IGLR	NLR	0.74214	2	2
mAge_DNAmTL	NLR	0.0539054	4	2
RBC	MLR	-0.124101	1	2
HGB (Hemoglobine)	MLR	-0.0572859	1	2
HCT (Hematocriet)	MLR	-0.0450283	1	2
MCV	MLR	0.154944	1	2
MCH	MLR	0.0749706	1	2
MCHC	MLR	-0.106618	1	2
RDW	MLR	0.118365	1	2
WBC (Leukocyten)	MLR	-0.0585046	2	2
NEUT# adiff	MLR	0.193688	2	2
LYMPH# adiff	MLR	-0.726147	2	2
MONO#	MLR	0.339572	2	2
EO# adiff	MLR	-0.0755827	2	2
BASO#	MLR	-0.128544	2	2
IG #	MLR	0.266932	2	2
PLT (Trombo's)	MLR	-0.0617293	3	2
HbA1c	MLR	-0.00917095	3	2
HbA1cp	MLR	-0.00855143	3	2
NLR	MLR	0.750776	2	2
MLR	MLR	1	2	2
BLR	MLR	0.509475	2	2
ELR	MLR	0.411143	2	2
IGLR	MLR	0.650908	2	2
mAge_DNAmTL	MLR	0.0139876	4	2
RBC	BLR	-0.0610026	1	2
HGB (Hemoglobine)	BLR	-0.0141437	1	2
HCT (Hematocriet)	BLR	-0.0127216	1	2
MCV	BLR	0.106173	1	2
MCH	BLR	0.10564	1	2
MCHC	BLR	-0.0574945	1	2
RDW	BLR	0.2595	1	2
WBC (Leukocyten)	BLR	-0.00213221	2	2
NEUT# adiff	BLR	0.184373	2	2
LYMPH# adiff	BLR	-0.524013	2	2
MONO#	BLR	-0.00606576	2	2
EO# adiff	BLR	0.0658747	2	2
BASO#	BLR	0.581679	2	2
IG #	BLR	0.134494	2	2
PLT (Trombo's)	BLR	0.0889847	3	2
HbA1c	BLR	-0.0501652	3	2
HbA1cp	BLR	-0.0483213	3	2
NLR	BLR	0.577703	2	2
MLR	BLR	0.509475	2	2
BLR	BLR	1	2	2
ELR	BLR	0.394048	2	2
IGLR	BLR	0.480057	2	2
mAge_DNAmTL	BLR	0.133815	4	2
RBC	ELR	-0.0838145	1	2
HGB (Hemoglobine)	ELR	-0.0760277	1	2
HCT (Hematocriet)	ELR	-0.0861998	1	2
MCV	ELR	0.0537816	1	2
MCH	ELR	0.0661239	1	2
MCHC	ELR	0.0182017	1	2
RDW	ELR	-0.10935	1	2
WBC (Leukocyten)	ELR	-0.0737407	2	2
NEUT# adiff	ELR	-0.0206921	2	2
LYMPH# adiff	ELR	-0.296317	2	2
MONO#	ELR	0.169914	2	2
EO# adiff	ELR	0.764563	2	2
BASO#	ELR	0.169097	2	2
IG #	ELR	0.0285085	2	2
PLT (Trombo's)	ELR	0.0241228	3	2
HbA1c	ELR	-0.0658447	3	2
HbA1cp	ELR	-0.0658404	3	2
NLR	ELR	0.248244	2	2
MLR	ELR	0.411143	2	2
BLR	ELR	0.394048	2	2
ELR	ELR	1	2	2
IGLR	ELR	0.173459	2	2
mAge_DNAmTL	ELR	-0.0175292	4	2
RBC	IGLR	-0.0141028	1	2
HGB (Hemoglobine)	IGLR	0.0124257	1	2
HCT (Hematocriet)	IGLR	0.00297071	1	2
MCV	IGLR	0.00507361	1	2
MCH	IGLR	0.0454981	1	2
MCHC	IGLR	-0.00718762	1	2
RDW	IGLR	0.21135	1	2
WBC (Leukocyten)	IGLR	0.257887	2	2
NEUT# adiff	IGLR	0.507496	2	2
LYMPH# adiff	IGLR	-0.532471	2	2
MONO#	IGLR	0.231234	2	2
EO# adiff	IGLR	-0.111389	2	2
BASO#	IGLR	0.0532971	2	2
IG #	IGLR	0.810198	2	2
PLT (Trombo's)	IGLR	0.0697961	3	2
HbA1c	IGLR	-0.100708	3	2
HbA1cp	IGLR	-0.100945	3	2
NLR	IGLR	0.74214	2	2
MLR	IGLR	0.650908	2	2
BLR	IGLR	0.480057	2	2
ELR	IGLR	0.173459	2	2
IGLR	IGLR	1	2	2
mAge_DNAmTL	IGLR	-0.0238564	4	2
RBC	mAge_DNAmTL	-0.00247932	1	4
HGB (Hemoglobine)	mAge_DNAmTL	-0.101992	1	4
HCT (Hematocriet)	mAge_DNAmTL	-0.0901325	1	4
MCV	mAge_DNAmTL	-0.164446	1	4
MCH	mAge_DNAmTL	-0.158638	1	4
MCHC	mAge_DNAmTL	-0.0372207	1	4
RDW	mAge_DNAmTL	0.0114736	1	4
WBC (Leukocyten)	mAge_DNAmTL	0.0305442	2	4
NEUT# adiff	mAge_DNAmTL	0.0525743	2	4
LYMPH# adiff	mAge_DNAmTL	-0.0323607	2	4
MONO#	mAge_DNAmTL	0.000750139	2	4
EO# adiff	mAge_DNAmTL	-0.0450976	2	4
BASO#	mAge_DNAmTL	0.150835	2	4
IG #	mAge_DNAmTL	-0.0460076	2	4
PLT (Trombo's)	mAge_DNAmTL	0.183003	3	4
HbA1c	mAge_DNAmTL	0.0433238	3	4
HbA1cp	mAge_DNAmTL	0.0421991	3	4
NLR	mAge_DNAmTL	0.0539054	2	4
MLR	mAge_DNAmTL	0.0139876	2	4
BLR	mAge_DNAmTL	0.133815	2	4
ELR	mAge_DNAmTL	-0.0175292	2	4
IGLR	mAge_DNAmTL	-0.0238564	2	4
mAge_DNAmTL	mAge_DNAmTL	1	4	4

### Sheet: sfigure.4A.clusters
Variable	Cluster	Dendrogram_order
RBC	1	17
HGB (Hemoglobine)	1	18
HCT (Hematocriet)	1	19
MCV	1	22
MCH	1	23
MCHC	1	21
RDW	1	20
WBC (Leukocyten)	2	5
NEUT# adiff	2	6
LYMPH# adiff	2	10
MONO#	2	4
EO# adiff	2	2
BASO#	2	12
IG #	2	7
PLT (Trombo's)	3	14
HbA1c	3	15
HbA1cp	3	16
NLR	2	11
MLR	2	9
BLR	2	13
ELR	2	3
IGLR	2	8
mAge_DNAmTL	4	1

### Sheet: sfigure.4B.grimage.linear.model
Feature	Estimate	Std_Error	t_value	P_value	Importance	n	Adj_R_squared
(Intercept)	0.0175843	0.2727	0.064482	0.948693	0.0175843	126	0.381026
MCV	0.700554	0.293416	2.38758	0.0185075	0.700554	126	0.381026
MLR	1.82041	0.277322	6.56427	1.36994e-09	1.82041	126	0.381026
PLT..Trombo.s.	-0.573584	0.335643	-1.70891	0.0900315	0.573584	126	0.381026
mAge_DNAmTL	-1.05348	0.25553	-4.12274	6.89456e-05	1.05348	126	0.381026

### Sheet: sfigure.5.component.correlation
Variable_1	Variable_2	Correlation	P_value	FDR_P
DNAmCystatinC	DNAmB2M	0.454968	5.05476e-14	4.70482e-13
DNAm GrimAge	DNAmTIMP1	0.377419	8.80339e-10	7.1014e-09
DNAmB2M	DNAmADM	0.327294	1.41407e-07	1.00648e-06
DNAmCystatinC	DNAmGDF15	0.318958	3.0264e-07	1.92734e-06
DNAm GrimAge	Female	-0.31579	4.01736e-07	2.31477e-06
Female	DNAmLeptin	0.289183	3.82038e-06	1.92105e-05
DNAm GrimAge	DNAmB2M	0.288708	3.96911e-06	1.92105e-05
DNAm GrimAge	DNAmPACKYRS	0.286001	4.92786e-06	2.20841e-05
DNAm GrimAge	DNAmCystatinC	0.277737	9.41001e-06	3.92624e-05
DNAmTIMP1	DNAmB2M	0.272496	1.40314e-05	5.47677e-05
DNAmPACKYRS	Female	-0.262039	3.03949e-05	0.000111448
DNAmTIMP1	DNAmCystatinC	0.227163	0.000319197	0.00110351
DNAm GrimAge	DNAmADM	0.218538	0.000542013	0.00177253
Chronological Age	Female	0.208689	0.000968306	0.00300423
DNAmTIMP1	Female	-0.206131	0.00112111	0.00330864
DNAmCystatinC	DNAmADM	0.204165	0.00125321	0.00339164
DNAm GrimAge	Chronological Age	0.20405	0.00126135	0.00339164
DNAmADM	Female	0.175882	0.00557434	0.014351
DNAmADM	DNAmLeptin	0.160932	0.0113108	0.0279093
DNAmPAI1	DNAmLeptin	0.160068	0.0117634	0.0279093
DNAmTIMP1	DNAmGDF15	0.153915	0.0154719	0.0353226
DNAm GrimAge	DNAmGDF15	0.140003	0.0278062	0.0611737
DNAmGDF15	DNAmB2M	0.13292	0.0368266	0.0781758
Chronological Age	DNAmADM	0.12358	0.052404	0.107473
DNAmGDF15	DNAmPAI1	-0.120217	0.0592106	0.117451
DNAm GrimAge	DNAmPAI1	0.116564	0.0674166	0.129483
DNAmTIMP1	DNAmADM	0.103661	0.104102	0.19379
DNAmGDF15	DNAmADM	0.0977563	0.125463	0.226583
DNAmTIMP1	Chronological Age	-0.0941311	0.14017	0.245805
DNAmCystatinC	Chronological Age	-0.0919691	0.149547	0.254862
DNAmPAI1	Female	-0.0843564	0.186369	0.308914
DNAmPACKYRS	DNAmLeptin	-0.0702601	0.271339	0.437761
DNAmTIMP1	DNAmPAI1	0.0666791	0.296582	0.461872
Chronological Age	DNAmPAI1	0.0659982	0.301553	0.461872
DNAmB2M	DNAmPACKYRS	0.0594567	0.352102	0.517389
DNAm GrimAge	DNAmLeptin	-0.0591124	0.354903	0.517389
DNAmTIMP1	DNAmPACKYRS	0.0545213	0.393572	0.550871
DNAmCystatinC	DNAmPACKYRS	0.0542331	0.396081	0.550871
DNAmCystatinC	DNAmLeptin	0.0526327	0.410188	0.557671
DNAmGDF15	DNAmPACKYRS	0.04873	0.445809	0.592779
DNAmADM	DNAmPAI1	-0.04295	0.501649	0.652682
DNAmGDF15	Female	0.031811	0.618809	0.788167
Chronological Age	DNAmPACKYRS	0.028874	0.65157	0.795117
DNAmGDF15	Chronological Age	-0.0281536	0.659711	0.795117
DNAmB2M	DNAmLeptin	0.0278026	0.663693	0.795117
DNAmCystatinC	Female	-0.0256976	0.687768	0.803124
DNAmB2M	Female	-0.0249041	0.696926	0.803124
DNAmGDF15	DNAmLeptin	0.0203911	0.749819	0.844282
DNAmADM	DNAmPACKYRS	0.0194882	0.760552	0.844282
DNAmB2M	DNAmPAI1	-0.0169707	0.790715	0.853391
Chronological Age	DNAmLeptin	-0.0164522	0.796969	0.853391
DNAmTIMP1	DNAmLeptin	0.0133014	0.835232	0.878809
DNAmCystatinC	DNAmPAI1	-0.00959933	0.880683	0.910792
DNAmPACKYRS	DNAmPAI1	0.00517411	0.935517	0.95124
Chronological Age	DNAmB2M	0.000196701	0.997546	0.997546
